# Paired wastewater and clinical genomics across metropolitan and hospital catchments reveals SARS-CoV-2 relevant mutations

**DOI:** 10.64898/2026.03.31.26346553

**Authors:** Paula Ruiz-Rodriguez, Alejandro Sanz-Carbonell, Alba Pérez-Cataluña, Pablo Cano-Jiménez, Lidia Ruiz-Roldán, Regina Alandes, Carlos Valiente-Mullor, Concepción Gimeno Cardona, Iñaki Comas, Gloria Sánchez, Fernando González-Candelas, Mireia Coscolla

**Affiliations:** Institute for Integrative Systems Biology (I2SysBio), Spanish National Research Council (CSIC) - University of Valencia, FISABIO Joint Research Unit “Infection and Public Health”, Paterna, Spain; Environmental Virology and Food Safety Lab (VISAFELab), Institute of Agrochemistry and Food Technology, IATA-CSIC, Paterna, Spain; Instituto de Biomedicina de Valencia, IBV-CSIC, Valencia, Spain; Servicio de Microbiología, Consorcio Hospital General Universitario, Valencia, Spain; Facultad de Medicina, Departamento de Microbiología, Universidad de Valencia, Valencia, Spain; CIBERESP, Consorcio de Investigación Biomédica en Red de Epidemiología y Salud Pública, Madrid, Spain

**Keywords:** Wastewater, SARS-CoV-2, GWAS, Omicron, hospitalisation

## Abstract

Wastewater (WW) genomics can track SARS-CoV-2 circulation beyond clinical testing, but its ability to reflect clinical diversity and capture severity-linked mutations remains unclear. Here, we integrated 845 clinical genomes and 22 wastewater genomes from Valencia, Spain, across matched metropolitan and hospital catchments. We compared matched WW and clinical sequencing for lineage and mutation surveillance at two levels: metropolitan and hospital. Then, we tested WW sensitivity to detect mutations statistically associated with hospitalization status in regional (n = 4,843), national (n = 10,052) and supranational (n = 39,099) clinical datasets. WW surveillance captured the dominant Omicron background when collapsing lineages into parental lineages constellation but had limited sensitivity for fine-scale sublineage diversity. Performance was strongly catchment dependent: metropolitan wastewater best represented broader community circulation, whereas hospital wastewater was noisier but detected KP.3 months before its appearance in routine metropolitan clinical surveillance. Across clinical datasets, hospitalisation-associated substitutions showed limited reproducibility, although the national and supranational analyses converged on receptor-binding-domain substitutions D405N, K417N and R408S. Networks showed coupling between G252V in NTD with those RBD substitutions involved in immune escape and receptor engagement. Finally, integrating regional to supranational GWAS with interaction networks and wastewater detection prioritised mutations supported by at least two independent association layers, that includes mutations in the Spike, especially in RBD, and the wastewater-exclusive candidate S:V445P, which was missed by contemporaneous clinical sequencing. Overall, WW genomics preferentially recovers the common mutational backbone of SARS-CoV-2 circulation and can highlight important changes missed by clinical sampling, making it a complementary tool for real-time prioritisation of viral evolutionary change.
