## Supplementary Tables for "Paired wastewater and clinical genomics across metropolitan and hospital catchments reveals SARS-CoV-2 relevant mutations": Table_S1.xlsx

### Sheet: Hoja 1
Catchment	Grouping	Matching_window	N_WW_samples	N_clinical_genomes	N_categories_WW	N_categories_clinical	Shared	Union	Jaccard	Jaccard_bootstrap_CI95	JSD_mean	JSD_bootstrap_CI95	Bray_Curtis_mean	BC_bootstrap_CI95	Spearman_rho	Spearman_rho_bootstrap_CI95	Spearman_p	MAE_mean_pp	MAE_SD_pp	Sensitivity	PPV
metropolitan	Nextclade clade	±7 d	11	744	9	12	7	14	0.5	[0.167, 0.304]	0.424	[0.356, 0.498]	0.751	[0.677, 0.831]	-0.118	[-0.326, 0.098]	0.223	15.46	3.28	58.3	77.8
metropolitan	Lineage constellation	±7 d	11	744	6	21	6	21	0.286	[0.190, 0.333]	0.277	[0.191, 0.368]	0.459	[0.367, 0.552]	0.564	[0.492, 0.638]	1e-21	4.09	1.41	28.6	100
hospital	Nextclade clade	±2 d	11	101	6	5	2	9	0.222	[0.148, 0.381]	0.587	[0.537, 0.635]	0.944	[0.917, 0.970]	-0.401	[-0.638, -0.081]	0.019	65.41	32.43	40	33.3
hospital	Lineage constellation	±2 d	11	101	3	7	2	8	0.25	[0.125, 0.400]	0.527	[0.345, 0.743]	0.653	[0.493, 0.819]	0.36	[0.188, 0.494]	0.00026	11.97	1.3	28.6	66.7
