## Supplementary Tables for "Paired wastewater and clinical genomics across metropolitan and hospital catchments reveals SARS-CoV-2 relevant mutations": Table_S2.xlsx

### Sheet: Hoja 1
Catchment	Sample_ID	WW_date	Grouping	Window	Window_start	Window_end	N_clinical_genomes	N_categories_WW	N_categories_clinical	N_shared	N_union	Jaccard	JSD	Bray_Curtis	MAE_pp	WW_categories_detected
WW-TP	PND152	2023-07-19	Lineage constellation	±7 d	2023-07-12	2023-07-26	78	1	7	1	7	0.143	0.45	0.657	5.976	23A (XBB.1.5)
WW-TP	PND152	2023-07-19	Nextclade clade	±7 d	2023-07-12	2023-07-26	78	1	8	1	8	0.125	0.386	0.756	18.91	23A
WW-TP	PND153	2023-08-02	Lineage constellation	±7 d	2023-07-26	2023-08-09	140	2	7	2	7	0.286	0.17	0.295	3.822	23A (XBB.1.5), 23D (XBB.1.9)
WW-TP	PND153	2023-08-02	Nextclade clade	±7 d	2023-07-26	2023-08-09	140	2	9	2	9	0.222	0.332	0.686	15.238	23A, 23D
WW-TP	PND154	2023-08-16	Lineage constellation	±7 d	2023-08-09	2023-08-23	106	3	5	3	5	0.6	0.191	0.389	2.397	22F (XBB), 23A (XBB.1.5), 23D (XBB.1.9)
WW-TP	PND154	2023-08-16	Nextclade clade	±7 d	2023-08-09	2023-08-23	106	3	8	3	8	0.375	0.262	0.557	13.915	22F, 23A, 23D
WW-TP	PND155	2023-08-30	Lineage constellation	±7 d	2023-08-23	2023-09-06	75	3	8	3	8	0.375	0.394	0.468	6.345	23F (EG.5.1), 23A (XBB.1.5), 23D (XBB.1.9)
WW-TP	PND155	2023-08-30	Nextclade clade	±7 d	2023-08-23	2023-09-06	75	5	10	3	12	0.25	0.407	0.733	12.222	23A, 23D, 23F, Omicron, Other
WW-TP	PND156	2023-09-13	Lineage constellation	±7 d	2023-09-06	2023-09-20	77	2	5	2	5	0.4	0.13	0.379	3.084	22F (XBB), 23D (XBB.1.9)
WW-TP	PND156	2023-09-13	Nextclade clade	±7 d	2023-09-06	2023-09-20	77	2	10	2	10	0.2	0.537	0.909	18.182	22F, 23D
WW-TP	PND157	2023-09-27	Lineage constellation	±7 d	2023-09-20	2023-10-04	92	1	5	1	5	0.2	0.153	0.275	1.74	22F (XBB)
WW-TP	PND157	2023-09-27	Nextclade clade	±7 d	2023-09-20	2023-10-04	92	1	11	1	11	0.091	0.663	0.989	17.984	22F
WW-TP	PND158	2023-10-11	Lineage constellation	±7 d	2023-10-04	2023-10-18	72	2	5	2	5	0.4	0.087	0.229	3.314	23F (EG.5.1), 22F (XBB), 23D (XBB.1.9)
WW-TP	PND158	2023-10-11	Nextclade clade	±7 d	2023-10-04	2023-10-18	72	4	11	3	12	0.25	0.337	0.625	10.417	22F, 23D, 23F, Other
WW-TP	PND159	2023-10-25	Lineage constellation	±7 d	2023-10-18	2023-11-01	63	3	8	3	8	0.375	0.291	0.566	4.782	23F (EG.5.1), 22F (XBB), 23A (XBB.1.5), 23D (XBB.1.9), 23E (XBB.2.3)
WW-TP	PND159	2023-10-25	Nextclade clade	±7 d	2023-10-18	2023-11-01	63	6	9	5	10	0.5	0.295	0.643	12.857	22F, 23A, 23D, 23E, 23F, Other
WW-TP	PND160	2023-11-08	Lineage constellation	±7 d	2023-11-01	2023-11-15	45	3	9	3	9	0.333	0.243	0.489	4.399	23F (EG.5.1), 22F (XBB), 23B (XBB.1.16)
WW-TP	PND160	2023-11-08	Nextclade clade	±7 d	2023-11-01	2023-11-15	45	3	11	2	12	0.167	0.448	0.756	12.593	22F, 23B, 23F
WW-TP	PND161	2023-11-22	Lineage constellation	±7 d	2023-11-15	2023-11-29	16	3	6	3	6	0.5	0.378	0.537	4.215	23F (EG.5.1), 23D (XBB.1.9)
WW-TP	PND161	2023-11-22	Nextclade clade	±7 d	2023-11-15	2023-11-29	16	3	7	2	8	0.25	0.408	0.688	17.188	23D, 23F, Omicron
WW-TP	PND162	2023-11-29	Lineage constellation	±7 d	2023-11-22	2023-12-06	26	3	9	3	9	0.333	0.562	0.761	4.883	23I (BA.2.86)
WW-TP	PND162	2023-11-29	Nextclade clade	±7 d	2023-11-22	2023-12-06	26	3	7	1	9	0.111	0.594	0.923	20.513	23I, Omicron, Other
WW-Hosp	EvoG4	2024-01-08	Lineage constellation	±2 d	2024-01-06	2024-01-10	26	2	4	2	4	0.5	0.262	0.46	11.554	23I (BA.2.86), 24A (JN.1), 24A (LB.1)
WW-Hosp	EvoG4	2024-01-08	Nextclade clade	±2 d	2024-01-06	2024-01-10	26	3	4	2	5	0.4	0.477	0.883	35.321	23I, 24A, Other
WW-Hosp	EvoG5	2024-01-10	Lineage constellation	±2 d	2024-01-08	2024-01-12	26	3	3	2	4	0.5	0.855	0.95	11.746	23I (BA.2.86)
WW-Hosp	EvoG5	2024-01-10	Nextclade clade	±2 d	2024-01-08	2024-01-12	26	1	3	1	3	0.333	0.611	0.962	64.103	23I
WW-Hosp	EvoG6	2024-01-12	Lineage constellation	±2 d	2024-01-10	2024-01-14	17	3	4	2	5	0.4	0.264	0.469	11.076	23I (BA.2.86), 24A (JN.1), 24B (KP.2), 24C (KP.3), 24A (LB.1)
WW-Hosp	EvoG6	2024-01-12	Nextclade clade	±2 d	2024-01-10	2024-01-14	17	6	4	2	8	0.25	0.482	0.884	22.099	23I, 24A, 24B, 24C, Omicron, Other
WW-Hosp	EvoG7	2024-01-15	Lineage constellation	±2 d	2024-01-13	2024-01-17	12	2	3	1	4	0.25	0.347	0.5	9.346	23I (BA.2.86), 24A (JN.1)
WW-Hosp	EvoG7	2024-01-15	Nextclade clade	±2 d	2024-01-13	2024-01-17	12	2	3	1	4	0.25	0.576	0.934	46.715	23I, 24A
WW-Hosp	EvoG10	2024-01-24	Lineage constellation	±2 d	2024-01-22	2024-01-26	7	2	1	1	2	0.5	0.335	0.5	11.969	23I (BA.2.86), 24A (JN.1)
WW-Hosp	EvoG10	2024-01-24	Nextclade clade	±2 d	2024-01-22	2024-01-26	7	2	1	1	2	0.5	0.628	0.971	97.141	23I, 24A
WW-Hosp	EvoG11	2024-01-26	Lineage constellation	±2 d	2024-01-24	2024-01-28	6	2	1	1	2	0.5	1	1	13.548	23I (BA.2.86)
WW-Hosp	EvoG11	2024-01-26	Nextclade clade	±2 d	2024-01-24	2024-01-28	6	1	1	0	2	0	0.693	1	100	23I
WW-Hosp	EvoG12	2024-01-29	Lineage constellation	±2 d	2024-01-27	2024-01-31	2	2	1	1	2	0.5	0.311	0.5	13.576	23I (BA.2.86), 24A (JN.1)
WW-Hosp	EvoG12	2024-01-29	Nextclade clade	±2 d	2024-01-27	2024-01-31	2	2	1	1	2	0.5	0.552	0.921	92.107	23I, 24A
WW-Hosp	EvoG13	2024-01-31	Lineage constellation	±2 d	2024-01-29	2024-02-02	2	2	1	1	2	0.5	1	1	12.667	23I (BA.2.86)
WW-Hosp	EvoG13	2024-01-31	Nextclade clade	±2 d	2024-01-29	2024-02-02	2	1	1	0	2	0	0.693	1	100	23I
WW-Hosp	EvoG14	2024-02-02	Lineage constellation	±2 d	2024-01-31	2024-02-04	1	2	1	1	2	0.5	0.37	0.5	12.273	23I (BA.2.86), 24A (JN.1), 24B (KP.2), 24C (KP.3), 24A (LB.1)
WW-Hosp	EvoG14	2024-02-02	Nextclade clade	±2 d	2024-01-31	2024-02-04	1	6	1	1	6	0.167	0.574	0.937	31.234	23I, 24A, 24B, 24C, Omicron, Other
