## Supplementary Tables for "Paired wastewater and clinical genomics across metropolitan and hospital catchments reveals SARS-CoV-2 relevant mutations": Table_S3.xlsx

### Sheet: Hoja 1
Classification_system	Category_label	Regex_pattern	Example_lineages	Description	Priority_order
Constellation regex (Pango)	Omicron XBB-like	^((XBB)|(E[GKU])|(F[ELY])|(G[AFKY])|(H[KTV])|(J[DGK])).*	XBB, XBB.1.5, EG.5.1, HK.3, JN.1, KP.2, KP.3, LB.1	Omicron XBB recombinant lineage and descendants	1
Constellation regex (Pango)	Omicron BQ-like	^BQ\..*	BQ.1, BQ.1.1	Omicron BA.5 BQ sub-lineages	2
Constellation regex (Pango)	Omicron BA.5-like	^((B(A\.5|[EFKTVZ]\.))|C[EFGKPQRTUW]\.|D[AHLPTUZ]\.|E[BDEFNQRW]\.|FM\.).*	BA.5, BE.1, BF.7, CQ.2	Omicron BA.5 and numerous derivative lineages	3
Constellation regex (Pango)	Omicron BA.4-like	^BA\.4.*	BA.4, BA.4.6	Omicron BA.4 and sub-lineages	4
Constellation regex (Pango)	Omicron BA.3-like	^BA\.3.*	BA.3	Omicron BA.3 and sub-lineages	5
Constellation regex (Pango)	Omicron BA.2.75-like	^(BA\.2\.75|B[LMNRY]\.|C[ABHJV]\.|D[EV]\.|EJ\.|GP\.).*	BA.2.75, BN.1, CH.1.1	Omicron BA.2.75 and derivative lineages	6
Constellation regex (Pango)	Omicron BA.2-like	^(BA\.2(?!\.75)|BG\.|D[DS]\.).*	BA.2, BA.2.86, BG.1	Omicron BA.2 and direct sub-lineages (excl. BA.2.75)	7
Constellation regex (Pango)	Omicron BA.1-like	B((A\.1)|(\.1\.1\.529)|[CD]\.).*	BA.1, BA.1.1, BC.1, BD.1	Omicron BA.1 and derivative lineages	8
Constellation regex (Pango)	Delta-like	^((AY)|(B\.1\.617)).*	AY.4, AY.122, B.1.617.2	Delta variant and AY sub-lineages	9
Constellation regex (Pango)	Alpha-like	^(B\.(?!1\.1\.529|1\.617)|AZ\.|C\.|P\.|Q\.|V\.).*	B.1.1.7, P.1, Q.1	Alpha, Gamma and other early lineages	10
Constellation regex (Pango)	Recombinants	^X(?!BB).*	XCH.1, XCP, XDD, XDD.1.1, XDL	Recombinant lineages (excluding XBB)	11
Constellation regex (Pango)	Other	(fallback)		Unclassified or unrecognised lineage designations	12
Nextclade display label	22F (XBB)		XBB	Nextclade clade 22F; Pango root XBB
Nextclade display label	23A (XBB.1.5)		XBB.1.5, XBB.1.5.28, XBB.1.5.70	Nextclade clade 23A; includes all XBB.1.5.* sub-lineages
Nextclade display label	23B (XBB.1.16)		XBB.1.16	Nextclade clade 23B
Nextclade display label	23C (CH.1.1)		CH.1.1	Nextclade clade 23C; BA.2.75 derivative
Nextclade display label	23D (XBB.1.9)		XBB.1.9	Nextclade clade 23D
Nextclade display label	23E (XBB.2.3)		XBB.2.3	Nextclade clade 23E
Nextclade display label	23F (EG.5.1)		EG.5.1	Nextclade clade 23F; XBB.1.9.2.5.1 alias
Nextclade display label	23G (XBB.1.5.70)		XBB.1.5.70	Nextclade clade 23G
Nextclade display label	23H (HK.3)		HK.3	Nextclade clade 23H; XBB.1.9.2.5.1.1.3 alias
Nextclade display label	23I (BA.2.86)		BA.2.86	Nextclade clade 23I; Pirola lineage
Nextclade display label	24A (JN.1)		JN.1, LB.1	Nextclade clade 24A; BA.2.86.1.1 alias
Nextclade display label	24B (KP.2)		KP.2	Nextclade clade 24B; JN.1.11.1.2 alias
Nextclade display label	24C (KP.3)		KP.3	Nextclade clade 24C; JN.1.11.1.3 alias
Nextclade display label	Unassigned (CH.1.1)		CH.1.1	Unassigned Nextclade clade; BA.2.75 derivative
Nextclade display label	recombinant (XCH.1)		XCH.1	Recombinant lineage XCH.1
Nextclade display label	recombinant (XCP)		XCP	Recombinant lineage XCP
Nextclade display label	recombinant (XDD)		XDD	Recombinant lineage XDD
Nextclade display label	recombinant (XDD.1.1)		XDD.1.1	Recombinant sub-lineage XDD.1.1
Nextclade display label	recombinant (XDL)		XDL	Recombinant lineage XDL
