## Supplementary Tables for "Paired wastewater and clinical genomics across metropolitan and hospital catchments reveals SARS-CoV-2 relevant mutations": Table_S7.xlsx

### Sheet: Hoja 1
Gene	Variant	N_cohorts_significant	Significant_cohorts	Direction_WW	Direction_Valencia	Direction_Spain	log2OR_WW	log2OR_Valencia	log2OR_Spain	P_WW	P_Valencia	P_Spain	Direction_concordant	Cochran_Q	Heterogeneity_P	Significant_heterogeneity
S	S:D405N	2	WW; Spain	Risk	—	Risk	0.2337	—	0.2799	5.81e-19	—	6.87e-06	Yes	—	—	—
S	S:D796Y	1	WW	Risk	—	—	0.2409	—	—	1.86e-70	—	—	Yes	—	—	—
S	S:E484A	1	WW	Risk	—	—	0.1659	—	—	1.42e-07	—	—	Yes	—	—	—
S	S:E484K	1	WW	Protective	—	—	-0.112	—	—	4.03e-05	—	—	Yes	—	—	—
S	S:E554K	1	WW	Protective	—	—	-0.163	—	—	0.000193	—	—	Yes	—	—	—
S	S:F456L	1	Valencia	—	Protective	—	—	-0.6257	—	—	8.54e-07	—	Yes	—	—	—
S	S:G252V	2	WW; Spain	Protective	—	Risk	-0.1529	—	0.1832	1.13e-15	—	1.16e-11	No	103.35	0	Yes
S	S:H245N	1	WW	Protective	—	—	-0.4242	—	—	4.6e-06	—	—	Yes	—	—	—
S	S:K417N	2	WW; Spain	Protective	—	Protective	-0.2308	—	-0.4761	1.43e-22	—	1.39e-18	Yes	—	—	—
S	S:N460K	1	WW	Protective	—	—	-0.0762	—	—	0.000298	—	—	Yes	—	—	—
S	S:N501Y	1	Spain	—	—	Protective	—	—	-0.2857	—	—	1.19e-13	Yes	—	—	—
S	S:Q183E	1	WW	Protective	—	—	-0.1876	—	—	0.000196	—	—	Yes	—	—	—
S	S:Q493E	1	Valencia	—	Protective	—	—	-0.9441	—	—	9.138e-09	—	Yes	—	—	—
S	S:Q498R	1	WW	Risk	—	—	0.1027	—	—	7.86e-07	—	—	Yes	—	—	—
S	S:R408S	2	WW; Spain	Protective	—	Protective	-0.1389	—	-0.3318	1.4e-12	—	3.84e-08	Yes	9.239	0.0024	Yes
S	S:T19I	1	WW	Protective	—	—	-0.1356	—	—	1.46e-08	—	—	Yes	—	—	—
S	S:V1104L	1	Valencia	—	Protective	—	—	-0.8415	—	—	4.075e-08	—	Yes	—	—	—
S	S:V213E	1	WW	Protective	—	—	-0.2539	—	—	1.65e-05	—	—	Yes	—	—	—
S	S:V445P	1	WW	Protective	—	—	-0.1457	—	—	2.02e-06	—	—	Yes	—	—	—
S	S:V83A	1	Spain	—	—	Protective	—	—	-0.4963	—	—	1.65e-25	Yes	—	—	—
S	S:Y505H	1	Spain	—	—	Protective	—	—	-0.2481	—	—	3.47e-12	Yes	—	—	—
nsp1	nsp1:K47R	1	WW	Protective	—	—	-0.2424	—	—	1.89e-08	—	—	Yes	—	—	—
nsp1	nsp1:S135R	1	WW	Protective	—	—	-0.3347	—	—	1.5e-17	—	—	Yes	—	—	—
nsp2	nsp2:A31D	1	WW	Protective	—	—	-0.6117	—	—	8.52e-27	—	—	Yes	—	—	—
nsp3	nsp3:A1892T	1	WW	Protective	—	—	-0.7098	—	—	3.02e-32	—	—	Yes	—	—	—
nsp3	nsp3:K1155R	1	WW	Protective	—	—	-0.4487	—	—	3.24e-23	—	—	Yes	—	—	—
nsp3	nsp3:N1708S	1	WW	Protective	—	—	-0.3607	—	—	4.26e-17	—	—	Yes	—	—	—
nsp3	nsp3:T1465I	2	WW; Valencia	Protective	Protective	—	-0.2207	-0.8606	—	7.24e-05	2.077e-08	—	Yes	15.354	0.0001	Yes
nsp3	nsp3:T24I	1	WW	Protective	—	—	-0.1486	—	—	2.35e-08	—	—	Yes	—	—	—
nsp6	nsp6:R252K	1	Spain	—	—	Risk	—	—	0.1933	—	—	0.000181	Yes	—	—	—
nsp9	nsp9:T35I	1	WW	Protective	—	—	-0.4256	—	—	8.3e-18	—	—	Yes	—	—	—
nsp10	nsp10:E135K	1	WW	Protective	—	—	-0.0965	—	—	1.62e-05	—	—	Yes	—	—	—
nsp10	nsp10:S33C	1	Valencia	—	Protective	—	—	-0.9197	—	—	1.628e-07	—	Yes	—	—	—
nsp14	nsp14:I42V	1	WW	Protective	—	—	-0.2453	—	—	1.65e-14	—	—	Yes	—	—	—
nsp15	nsp15:T112I	1	WW	Protective	—	—	-0.2265	—	—	2.72e-23	—	—	Yes	—	—	—
M	M:A104V	1	WW	Protective	—	—	-0.6088	—	—	8.24e-30	—	—	Yes	—	—	—
M	M:D3H	1	WW	Protective	—	—	-0.2857	—	—	5.9e-10	—	—	Yes	—	—	—
M	M:T30A	1	WW	Protective	—	—	-0.2366	—	—	3.68e-26	—	—	Yes	—	—	—
N	N:P13L	1	WW	Protective	—	—	-0.3116	—	—	4.23e-17	—	—	Yes	—	—	—
N	N:Q229K	1	WW	Protective	—	—	-0.7098	—	—	1.03e-30	—	—	Yes	—	—	—
ORF7b	ORF7b:F19L	1	WW	Protective	—	—	-0.3621	—	—	2.93e-15	—	—	Yes	—	—	—
ORF9b	ORF9b:E27V	1	WW	Protective	—	—	-0.453	—	—	1e-27	—	—	Yes	—	—	—
ORF9b	ORF9b:P10S	1	WW	Protective	—	—	-0.3131	—	—	7.38e-18	—	—	Yes	—	—	—
