## Supplementary Tables for "Paired wastewater and clinical genomics across metropolitan and hospital catchments reveals SARS-CoV-2 relevant mutations": Table_S8.xlsx

### Sheet: Hoja 1
Cohort	Network	Effect_type	Feature_name	Gene	Partner	Partner_gene	Interaction_type	Coef_max_abs	Coef_mean	Coef_detail
Spain (n=10,052)	National	Interaction	S:G252V	S	S:L455F	S	cat_cat	0.364948		-0.336361;0.364948;-0.028575;0.252874;-0.281449;0.028588;0.0835;-0.083487;0
Spain (n=10,052)	National	Interaction	S:R408S	S	S:K417N	S	cat_cat	0.278201		-0.180292;0.242371;-0.06207;0.216131;-0.278201;0.06208;-0.03583;0.035839;0
Spain (n=10,052)	National	Interaction	nsp6:R252K	nsp6	M:T30A	M	cat_cat	0.272588		-0.238011;0.272588;-0.034568;0.17906;-0.213627;0.034577;0.058961;-0.058952;0
Spain (n=10,052)	National	Interaction	nsp4:L264F	nsp4	S:N501Y	S	cat_cat	0.261098		-0.16143;0.211245;-0.049806;0.211292;-0.261098;0.049815;-0.049853;0.049862;0
Spain (n=10,052)	National	Interaction	S:H146Q	S	S:G252V	S	cat_cat	0.24838		0.180335;-0.237873;0.057546;-0.190833;0.24838;-0.057538;0.010507;-0.010498;0
Spain (n=10,052)	National	Interaction	S:T19I	S	S:S50L	S	cat_cat	0.229204		0.135187;-0.197619;0.06244;-0.166764;0.229204;-0.062432;0.031584;-0.031576;0
Spain (n=10,052)	National	Interaction	S:S50L	S	S:N501Y	S	cat_cat	0.226454		-0.182706;0.226454;-0.04374;0.121103;-0.164843;0.043748;0.061611;-0.061603;0
Spain (n=10,052)	National	Interaction	S:R21T	S	S:F456L	S	cat_cat	0.222894		0.196194;-0.218547;0.022362;-0.200532;0.222894;-0.022354;0.004347;-0.004339;0
Spain (n=10,052)	National	Interaction	S:V83A	S	M:T30A	M	cat_cat	0.199778		0.199778;-0.174464;-0.025307;-0.160036;0.134729;0.025314;-0.039735;0.039742;0
Spain (n=10,052)	National	Interaction	S:V83A	S	S:P621S	S	cat_cat	0.199583		0.199583;-0.198419;-0.001157;-0.158254;0.157097;0.001165;-0.041322;0.041329;0
Spain (n=10,052)	National	Interaction	S:G446S	S	S:Y505H	S	cat_cat	0.186109		-0.149341;0.186109;-0.036762;0.144391;-0.181153;0.036769;0.004956;-0.00495;0
Spain (n=10,052)	National	Interaction	S:L455S	S	S:N501Y	S	cat_cat	0.181938		-0.132647;0.167921;-0.035268;0.146671;-0.181938;0.035274;-0.014017;0.014024;0
Spain (n=10,052)	National	Interaction	nsp3:K1155R	nsp3	S:V83A	S	cat_cat	0.175432		0.175432;-0.140532;-0.034894;-0.153204;0.118311;0.0349;-0.022222;0.022228;0
Spain (n=10,052)	National	Interaction	nsp6:L260F	nsp6	nsp1:K47R	nsp1	cont_cat	0.173886		0.173886;-0.115738;-0.058148
Spain (n=10,052)	National	Interaction	nsp4:L438F	nsp4	S:G252V	S	cat_cat	0.160637		0.112547;-0.14939;0.036849;-0.123788;0.160637;-0.036843;0.011247;-0.011241;0
Spain (n=10,052)	National	Interaction	nsp3:G1273S	nsp3	nsp1:K47R	nsp1	cont_cat	0.158711		0.158711;-0.105674;-0.053037
Spain (n=10,052)	National	Interaction	S:S50L	S	S:G252V	S	cat_cat	0.154167		-0.154167;0.118924;0.035248;0.112041;-0.076793;-0.035243;0.042131;-0.042125;0
Spain (n=10,052)	National	Interaction	nsp3:G1273S	nsp3	S:V213E	S	cat_cat	0.142975		0.121318;-0.113797;-0.007516;-0.142975;0.135459;0.007521;0.021662;-0.021657;0
Spain (n=10,052)	National	Interaction	nsp12:A241V	nsp12	S:G252V	S	cat_cat	0.137441		-0.097098;0.065474;0.031628;0.137441;-0.105813;-0.031624;-0.040338;0.040343;0
Spain (n=10,052)	National	Interaction	S:T478R	S	S:P521S	S	cat_cat	0.131		-0.117269;0.127998;-0.010724;0.120276;-0.131;0.010729;-0.003002;0.003007;0
Spain (n=10,052)	National	Interaction	S:F157L	S	S:G257S	S	cat_cat	0.126679		0.126679;-0.119031;-0.007644;-0.092988;0.085344;0.007648;-0.033687;0.033691;0
Spain (n=10,052)	National	Interaction	nsp12:A241V	nsp12	S:S371F	S	cat_cat	0.123461		-0.087304;0.060529;0.026779;0.123461;-0.096682;-0.026775;-0.036153;0.036158;0
Spain (n=10,052)	National	Interaction	S:F157L	S	M:A104V	M	cat_cat	0.116332		0.116332;-0.090594;-0.025734;-0.085899;0.060165;0.025738;-0.03043;0.030434;0
Spain (n=10,052)	National	Interaction	nsp3:V238L	nsp3	S:N501Y	S	cat_cat	0.11371		-0.06708;0.08882;-0.021736;0.091975;-0.11371;0.021739;-0.024891;0.024895;0
Spain (n=10,052)	National	Interaction	S:S50L	S	S:V445P	S	cat_cat	0.112386		-0.112386;0.098443;0.013947;0.081717;-0.06777;-0.013943;0.030673;-0.030669;0
Spain (n=10,052)	National	Interaction	S:G252V	S	S:G257S	S	cat_cat	0.109321		-0.102757;0.109321;-0.00656;0.0776;-0.08416;0.006564;0.025161;-0.025157;0
Spain (n=10,052)	National	Interaction	S:T19I	S	S:Q493E	S	cat_cat	0.10364		-0.090378;0.10364;-0.013259;0.076184;-0.089442;0.013262;0.014198;-0.014194;0
Spain (n=10,052)	National	Interaction	nsp4:A380V	nsp4	S:G252V	S	cat_cat	0.0993863		-0.099386;0.076684;0.022706;0.091095;-0.068389;-0.022703;0.008295;-0.008291;0
Spain (n=10,052)	National	Interaction	nsp3:T24I	nsp3	S:K417N	S	cat_cat	0.0972618		-0.053267;0.074979;-0.021709;0.075553;-0.097262;0.021712;-0.022283;0.022286;0
Spain (n=10,052)	National	Interaction	S:S50L	S	S:T572I	S	cat_cat	0.0916567		0.066444;-0.058514;-0.007927;-0.091657;0.083729;0.007931;0.025216;-0.025212;0
Spain (n=10,052)	National	Interaction	nsp4:L264F	nsp4	S:Y505H	S	cat_cat	0.0893296		-0.05523;0.072274;-0.01704;0.072289;-0.08933;0.017044;-0.017056;0.017059;0
Spain (n=10,052)	National	Interaction	nsp3:V238L	nsp3	S:F157L	S	cat_cat	0.0882835		0.088284;-0.065188;-0.023093;-0.068751;0.045658;0.023096;-0.01953;0.019533;0
Spain (n=10,052)	National	Interaction	S:S371F	S	nsp1:K47R	nsp1	cont_cat	0.0865243		0.086524;-0.056416;-0.030109
Spain (n=10,052)	National	Interaction	S:Q498R	S	age	—	cat_cat	0.0854304		-0.08543;0.085222;0.000211;0.05143;-0.030162;-0.021265;0.034003;-0.055057;0.021057
Spain (n=10,052)	National	Interaction	nsp2:A510V	nsp2	age	—	cat_cat	0.0808864		-0.045888;0.04571;0.000181;0.080886;-0.062695;-0.018189;-0.034996;0.016988;0.018011
Spain (n=10,052)	National	Interaction	nsp12:D54N	nsp12	S:N481K	S	cat_cat	0.0806653		-0.080665;0.063431;0.017237;0.065924;-0.048687;-0.017235;0.014744;-0.014741;0
Spain (n=10,052)	National	Interaction	S:N481K	S	ORF10:S23F	ORF10	cat_cat	0.0791209		-0.079121;0.064214;0.014909;0.062213;-0.047304;-0.014907;0.01691;-0.016908;0
Spain (n=10,052)	National	Interaction	nsp10:S33C	nsp10	S:N440K	S	cat_cat	0.0755029		-0.075503;0.067378;0.008127;0.074961;-0.066834;-0.008124;0.000545;-0.000542;0
Spain (n=10,052)	National	Interaction	nsp12:A241V	nsp12	S:N185D	S	cat_cat	0.0727609		0.072761;-0.059435;-0.013323;-0.05152;0.038197;0.013326;-0.021238;0.021241;0
Spain (n=10,052)	National	Interaction	nsp6:L260F	nsp6	age	—	cat_cat	0.0683518		-0.036688;0.036538;0.000153;0.068352;-0.052979;-0.015371;-0.031662;0.016443;0.015221
Spain (n=10,052)	National	Interaction	nsp12:A241V	nsp12	S:L455F	S	cat_cat	0.0677871		0.067787;-0.062406;-0.005379;-0.047738;0.042359;0.005382;-0.020047;0.020049;0
Spain (n=10,052)	National	Interaction	nsp12:A241V	nsp12	nsp1:K47R	nsp1	cont_cat	0.0600615		0.060062;-0.037581;-0.02248
Spain (n=10,052)	National	Interaction	nsp2:A510V	nsp2	S:S373P	S	cat_cat	0.0589677		-0.050839;0.05021;0.000631;0.058968;-0.058337;-0.000629;-0.008127;0.008129;0
Spain (n=10,052)	National	Interaction	S:E554K	S	nsp1:K47R	nsp1	cont_cat	0.0585701		0.05857;-0.039402;-0.019168
Spain (n=10,052)	National	Interaction	S:F486P	S	S:Q493E	S	cat_cat	0.055203		-0.048055;0.055203;-0.007146;0.043426;-0.050572;0.007148;0.004631;-0.004629;0
Spain (n=10,052)	National	Interaction	S:N440K	S	nsp1:K47R	nsp1	cont_cat	0.0532676		-0.035793;0.053268;-0.017475
Spain (n=10,052)	National	Interaction	nsp10:S33C	nsp10	S:N450D	S	cat_cat	0.0519291		-0.051929;0.0447;0.007231;0.051559;-0.044328;-0.007229;0.000372;-0.00037;0
Spain (n=10,052)	National	Interaction	nsp13:S36P	nsp13	S:T376A	S	cat_cat	0.0506546		-0.037837;0.039381;-0.001543;0.049112;-0.050655;0.001544;-0.011273;0.011275;0
Spain (n=10,052)	National	Interaction	nsp12:A241V	nsp12	age	—	cat_cat	0.048361		0.048232;-0.048361;0.000131;-0.011698;0.024901;-0.013201;-0.036532;0.023462;0.013072
Spain (n=10,052)	National	Interaction	S:N440K	S	age	—	cat_cat	0.0444951		-0.044495;0.044386;0.000111;0.022383;-0.011239;-0.011142;0.022113;-0.033145;0.011033
Spain (n=10,052)	National	Interaction	M:T30A	M	age	—	cat_cat	0.0414974		0.041395;-0.041497;0.000104;-0.020709;0.031173;-0.010463;-0.020685;0.010326;0.010361
Spain (n=10,052)	National	Interaction	S:T19I	S	S:V1104L	S	cat_cat	0.0392739		-0.036968;0.039274;-0.002304;0.031489;-0.033793;0.002306;0.005481;-0.00548;0
Spain (n=10,052)	National	Interaction	nsp3:T24I	nsp3	S:R346T	S	cat_cat	0.0390859		0.032594;-0.039086;0.006493;-0.023666;0.030159;-0.006492;-0.008927;0.008928;0
Spain (n=10,052)	National	Interaction	nsp3:V238L	nsp3	S:G339H	S	cat_cat	0.0377245		-0.029459;0.021764;0.007697;0.037724;-0.030028;-0.007695;-0.008264;0.008266;0
Spain (n=10,052)	National	Interaction	S:H146Q	S	ORF9b:I5T	ORF9b	cat_cat	0.0376744		-0.031089;0.037674;-0.006584;0.029498;-0.036083;0.006586;0.001592;-0.00159;0
Spain (n=10,052)	National	Interaction	S:G252V	S	S:L452R	S	cat_cat	0.0359104		-0.03591;0.034344;0.001567;0.027596;-0.026029;-0.001566;0.008316;-0.008314;0
Spain (n=10,052)	National	Interaction	nsp12:A241V	nsp12	S:G339H	S	cat_cat	0.0347416		-0.02458;0.017371;0.00721;0.034742;-0.027532;-0.007209;-0.01016;0.010162;0
Spain (n=10,052)	National	Interaction	nsp12:A241V	nsp12	S:E180V	S	cat_cat	0.032943		0.032943;-0.02687;-0.006072;-0.023326;0.017254;0.006073;-0.009616;0.009617;0
Spain (n=10,052)	National	Interaction	S:S939F	S	age	—	cat_cat	0.0297962		-0.029371;0.029289;8.3e-05;0.029796;-0.021409;-0.008386;-0.000424;-0.007878;0.008304
Spain (n=10,052)	National	Interaction	S:F157L	S	age	—	cat_cat	0.0277845		-0.015297;0.015233;6.5e-05;0.027785;-0.021217;-0.006567;-0.012486;0.005985;0.006503
Spain (n=10,052)	National	Interaction	age	—	nsp1:K47R	nsp1	cont_cat	0.027746		0.027746;-0.004066;-0.02368
Spain (n=10,052)	National	Interaction	S:R346T	S	S:S939F	S	cat_cat	0.0252045		-0.025204;0.019082;0.006124;0.021009;-0.014885;-0.006123;0.004197;-0.004196;0
Spain (n=10,052)	National	Interaction	S:G252V	S	S:N481K	S	cat_cat	0.024829		-0.024829;0.019506;0.005324;0.019222;-0.013899;-0.005323;0.005608;-0.005607;0
Spain (n=10,052)	National	Interaction	nsp3:G1001S	nsp3	S:T478R	S	cat_cat	0.0228258		0.022826;-0.022308;-0.000517;-0.019805;0.019289;0.000517;-0.00302;0.003021;0
Spain (n=10,052)	National	Interaction	nsp2:A510V	nsp2	nsp1:K47R	nsp1	cont_cat	0.0224499		-0.015003;0.02245;-0.007447
Spain (n=10,052)	National	Interaction	S:V1104L	S	age	—	cat_cat	0.0223708		-0.016205;0.016155;5.2e-05;0.022371;-0.01718;-0.00519;-0.006165;0.001026;0.005139
Spain (n=10,052)	National	Interaction	nsp13:S36P	nsp13	ORF8:A65V	ORF8	cat_cat	0.0212487		0.021249;-0.020017;-0.001231;-0.01657;0.015339;0.001231;-0.004678;0.004679;0
Spain (n=10,052)	National	Interaction	ORF7b:F19L	ORF7b	nsp1:K47R	nsp1	cont_cat	0.021189		0.021189;-0.014304;-0.006885
Spain (n=10,052)	National	Interaction	nsp13:S36P	nsp13	age	—	cat_cat	0.0209294		0.020876;-0.020929;5.4e-05;-0.010671;0.016152;-0.005481;-0.010204;0.004778;0.005427
Spain (n=10,052)	National	Interaction	S:S50L	S	ORF10:S23F	ORF10	cat_cat	0.0201683		-0.020168;0.016327;0.003842;0.014683;-0.010841;-0.003841;0.005486;-0.005485;0
Spain (n=10,052)	National	Interaction	nsp4:L264F	nsp4	S:K417N	S	cat_cat	0.0200161		-0.011734;0.016185;-0.004451;0.015566;-0.020016;0.004451;-0.003831;0.003832;0
Spain (n=10,052)	National	Interaction	S:P521S	S	age	—	cat_cat	0.0183557		-0.007271;0.007232;4e-05;0.018356;-0.014311;-0.004044;-0.011084;0.007079;0.004005
Spain (n=10,052)	National	Interaction	S:N481K	S	S:Q493E	S	cat_cat	0.016937		-0.014775;0.016937;-0.002161;0.011142;-0.013303;0.002162;0.003634;-0.003633;0
Spain (n=10,052)	National	Interaction	S:T19I	S	S:T478K	S	cat_cat	0.0166371		0.012854;-0.014338;0.001484;-0.015153;0.016637;-0.001484;0.002299;-0.002299;0
Spain (n=10,052)	National	Interaction	nsp10:S33C	nsp10	age	—	cat_cat	0.0151864		-0.015186;0.015148;3.9e-05;0.014229;-0.010277;-0.003952;0.000958;-0.00487;0.003913
Spain (n=10,052)	National	Interaction	S:S50L	S	S:R346T	S	cat_cat	0.0121413		-0.012141;0.010107;0.002035;0.00884;-0.006806;-0.002034;0.003301;-0.003301;0
Spain (n=10,052)	National	Interaction	M:T30A	M	nsp1:K47R	nsp1	cont_cat	0.0118174		0.011817;-0.007906;-0.003911
Spain (n=10,052)	National	Interaction	nsp4:T492I	nsp4	nsp1:K47R	nsp1	cont_cat	0.0117963		-0.007987;0.011796;-0.003809
Spain (n=10,052)	National	Interaction	S:H146Q	S	nsp1:K47R	nsp1	cont_cat	0.0108483		0.010848;-0.007338;-0.003511
Spain (n=10,052)	National	Interaction	S:T19I	S	S:E484K	S	cat_cat	0.00829525		0.006235;-0.007155;0.00092;-0.007375;0.008295;-0.00092;0.00114;-0.00114;0
Spain (n=10,052)	National	Interaction	nsp6:R252K	nsp6	ORF8:A65V	ORF8	cat_cat	0.00820349		-0.007728;0.008203;-0.000475;0.005922;-0.006397;0.000475;0.001806;-0.001806;0
Spain (n=10,052)	National	Interaction	S:N450D	S	S:Q493E	S	cat_cat	0.00796241		-0.006943;0.007962;-0.001019;0.005879;-0.006898;0.001019;0.001065;-0.001064;0
Spain (n=10,052)	National	Interaction	nsp12:A241V	nsp12	M:T30A	M	cat_cat	0.00678869		0.006789;-0.005915;-0.000874;-0.004802;0.003928;0.000874;-0.001987;0.001987;0
Spain (n=10,052)	National	Interaction	S:S50L	S	nsp1:K47R	nsp1	cont_cat	0.00476867		0.004769;-0.003021;-0.001748
Spain (n=10,052)	National	Interaction	S:V445H	S	S:N501Y	S	cat_cat	0.00353404		-0.00285;0.003534;-0.000684;0.002561;-0.003245;0.000684;0.000289;-0.000289;0
Spain (n=10,052)	National	Interaction	S:N440K	S	S:Y505H	S	cat_cat	0.00345701		-0.002791;0.003457;-0.000665;0.002436;-0.003102;0.000666;0.000355;-0.000355;0
Spain (n=10,052)	National	Interaction	S:K417N	S	S:N501Y	S	cat_cat	0.002944		-0.001726;0.002289;-0.000563;0.002381;-0.002944;0.000563;-0.000655;0.000655;0
Spain (n=10,052)	National	Interaction	nsp10:S33C	nsp10	S:S50L	S	cat_cat	0.00221084		0.001568;-0.002195;0.000627;-0.001584;0.002211;-0.000627;1.6e-05;-1.6e-05;0
Spain (n=10,052)	National	Interaction	nsp10:S33C	nsp10	S:F456L	S	cat_cat	0.00218274		-0.002183;0.001963;0.00022;0.002167;-0.001947;-0.00022;1.6e-05;-1.6e-05;0
Spain (n=10,052)	National	Interaction	S:G446S	S	S:N501Y	S	cat_cat	0.00142676		-0.001145;0.001427;-0.000282;0.001107;-0.001389;0.000282;3.8e-05;-3.8e-05;0
Spain (n=10,052)	National	Interaction	nsp3:V238L	nsp3	nsp3:G489S	nsp3	cat_cat	0.000872316		-0.000646;0.000675;-3e-05;0.000843;-0.000872;3e-05;-0.000197;0.000197;0
Spain (n=10,052)	National	Interaction	ORF7a:A13V	ORF7a	age	—	cat_cat	0.000597443		-0.000402;0.000401;1e-06;0.000597;-0.00046;-0.000138;-0.000195;5.9e-05;0.000137
Spain (n=10,052)	National	Interaction	nsp10:S33C	nsp10	S:Q954H	S	cat_cat	0.000595567		0.000591;-0.000567;-2.5e-05;-0.000596;0.000571;2.5e-05;4e-06;-4e-06;0
Spain (n=10,052)	National	Interaction	S:N440K	S	S:N501Y	S	cat_cat	0.000111888		-9e-05;0.000112;-2.2e-05;7.9e-05;-1e-04;2.2e-05;1.1e-05;-1.1e-05;0
Spain (n=10,052)	National	Interaction	nsp3:G489S	nsp3	M:A104V	M	cat_cat	1.55693e-08		0;0;0;0;0;0;0;0;0
Spain (n=10,052)	National	Main effect	nsp1:K47R	nsp1	—	—	continuous	0.350033	0.350033	0.350033
Spain (n=10,052)	National	Main effect	S:G252V	S	—	—	categorical	0.306562	-1.55848e-05	-0.306562;0.306515;0
Spain (n=10,052)	National	Main effect	S:S50L	S	—	—	categorical	0.23382	-9.94931e-06	-0.23382;0.23379;0
Spain (n=10,052)	National	Main effect	nsp12:A241V	nsp12	—	—	categorical	0.187639	-7.49068e-06	0.187616;-0.187639;0
Spain (n=10,052)	National	Main effect	S:N501Y	S	—	—	categorical	0.152127	-9.11139e-06	0.1521;-0.152127;0
Spain (n=10,052)	National	Main effect	age	—	—	—	categorical	0.135699	-6.60026e-06	-0.001348;0.135699;-0.134371
Spain (n=10,052)	National	Main effect	S:V83A	S	—	—	categorical	0.115971	-6.68603e-06	0.115951;-0.115971;0
Spain (n=10,052)	National	Main effect	S:F157L	S	—	—	categorical	0.0944026	-4.17951e-06	0.09439;-0.094403;0
Spain (n=10,052)	National	Main effect	S:K417N	S	—	—	categorical	0.0888979	-4.5831e-06	0.088884;-0.088898;0
Spain (n=10,052)	National	Main effect	nsp4:L264F	nsp4	—	—	categorical	0.0707532	-4.23569e-06	0.07074;-0.070753;0
Spain (n=10,052)	National	Main effect	M:T30A	M	—	—	categorical	0.0688072	-6.2366e-06	0.068788;-0.068807;0
Spain (n=10,052)	National	Main effect	nsp6:R252K	nsp6	—	—	categorical	0.0607675	-3.22769e-06	-0.060767;0.060758;0
Spain (n=10,052)	National	Main effect	nsp3:G1273S	nsp3	—	—	categorical	0.0605555	-4.6896e-06	-0.060556;0.060541;0
Spain (n=10,052)	National	Main effect	S:S371F	S	—	—	categorical	0.0585775	-3.15272e-06	-0.058578;0.058568;0
Spain (n=10,052)	National	Main effect	S:T19I	S	—	—	categorical	0.0547024	-4.60475e-06	-0.054702;0.054689;0
Spain (n=10,052)	National	Main effect	S:Y505H	S	—	—	categorical	0.0544778	-3.26355e-06	0.054468;-0.054478;0
Spain (n=10,052)	National	Main effect	nsp3:V238L	nsp3	—	—	categorical	0.0528898	-2.77208e-06	0.052882;-0.05289;0
Spain (n=10,052)	National	Main effect	nsp6:L260F	nsp6	—	—	categorical	0.0527269	-4.04699e-06	0.052715;-0.052727;0
Spain (n=10,052)	National	Main effect	S:N481K	S	—	—	categorical	0.043105	-2.31681e-06	-0.043105;0.043098;0
Spain (n=10,052)	National	Main effect	S:R408S	S	—	—	categorical	0.0358393	-3.19583e-06	0.03583;-0.035839;0
Spain (n=10,052)	National	Main effect	S:L455F	S	—	—	categorical	0.0339691	-5.04507e-06	0.033954;-0.033969;0
Spain (n=10,052)	National	Main effect	nsp3:T24I	nsp3	—	—	categorical	0.0312143	-1.56973e-06	0.03121;-0.031214;0
Spain (n=10,052)	National	Main effect	M:A104V	M	—	—	categorical	0.0257379	-1.34627e-06	0.025734;-0.025738;0
Spain (n=10,052)	National	Main effect	S:Q493E	S	—	—	categorical	0.0235912	-2.13051e-06	0.023585;-0.023591;0
Spain (n=10,052)	National	Main effect	nsp2:A510V	nsp2	—	—	categorical	0.0231227	-2.01751e-06	0.023117;-0.023123;0
Spain (n=10,052)	National	Main effect	S:F456L	S	—	—	categorical	0.0225819	-2.70766e-06	-0.022582;0.022574;0
Spain (n=10,052)	National	Main effect	nsp3:K1155R	nsp3	—	—	categorical	0.0222277	-2.0122e-06	0.022222;-0.022228;0
Spain (n=10,052)	National	Main effect	S:N440K	S	—	—	categorical	0.0221474	-2.49346e-06	-0.022147;0.02214;0
Spain (n=10,052)	National	Main effect	nsp13:S36P	nsp13	—	—	categorical	0.0209452	-1.12116e-06	0.020942;-0.020945;0
Spain (n=10,052)	National	Main effect	ORF10:S23F	ORF10	—	—	categorical	0.0187512	-1.14328e-06	-0.018751;0.018748;0
Spain (n=10,052)	National	Main effect	S:G339H	S	—	—	categorical	0.0149065	-8.42521e-07	-0.014906;0.014904;0
Spain (n=10,052)	National	Main effect	nsp12:D54N	nsp12	—	—	categorical	0.0147438	-9.24162e-07	-0.014744;0.014741;0
Spain (n=10,052)	National	Main effect	S:S939F	S	—	—	categorical	0.0147028	-7.01123e-07	-0.014703;0.014701;0
Spain (n=10,052)	National	Main effect	S:G257S	S	—	—	categorical	0.0142123	-2.76918e-06	0.014204;-0.014212;0
Spain (n=10,052)	National	Main effect	S:L455S	S	—	—	categorical	0.0140238	-2.11102e-06	0.014017;-0.014024;0
Spain (n=10,052)	National	Main effect	S:V445P	S	—	—	categorical	0.0139467	-1.30465e-06	-0.013947;0.013943;0
Spain (n=10,052)	National	Main effect	S:N185D	S	—	—	categorical	0.0133255	-8.47894e-07	0.013323;-0.013326;0
Spain (n=10,052)	National	Main effect	S:H146Q	S	—	—	categorical	0.0128151	-3.57191e-06	-0.012815;0.012804;0
Spain (n=10,052)	National	Main effect	S:R346T	S	—	—	categorical	0.0127249	-8.86321e-07	-0.012725;0.012722;0
Spain (n=10,052)	National	Main effect	S:P521S	S	—	—	categorical	0.0120555	-1.7802e-06	0.01205;-0.012056;0
Spain (n=10,052)	National	Main effect	nsp4:L438F	nsp4	—	—	categorical	0.0112468	-1.87189e-06	-0.011247;0.011241;0
Spain (n=10,052)	National	Main effect	S:Q498R	S	—	—	categorical	0.0104527	-1.02971e-06	-0.010453;0.01045;0
Spain (n=10,052)	National	Main effect	S:E554K	S	—	—	categorical	0.00897223	-1.09184e-06	-0.008972;0.008969;0
Spain (n=10,052)	National	Main effect	S:N450D	S	—	—	categorical	0.00829539	-7.18428e-07	-0.008295;0.008293;0
Spain (n=10,052)	National	Main effect	nsp4:A380V	nsp4	—	—	categorical	0.00829478	-1.15479e-06	-0.008295;0.008291;0
Spain (n=10,052)	National	Main effect	S:T572I	S	—	—	categorical	0.00793062	-1.0732e-06	0.007927;-0.007931;0
Spain (n=10,052)	National	Main effect	S:V213E	S	—	—	categorical	0.0075208	-1.67785e-06	0.007516;-0.007521;0
Spain (n=10,052)	National	Main effect	ORF9b:I5T	ORF9b	—	—	categorical	0.00658572	-4.45697e-07	0.006584;-0.006586;0
Spain (n=10,052)	National	Main effect	S:E180V	S	—	—	categorical	0.00607274	-3.86045e-07	0.006072;-0.006073;0
Spain (n=10,052)	National	Main effect	S:G446S	S	—	—	categorical	0.00499413	-2.21927e-06	-0.004994;0.004987;0
Spain (n=10,052)	National	Main effect	S:F486P	S	—	—	categorical	0.00463062	-6.45282e-07	-0.004631;0.004629;0
Spain (n=10,052)	National	Main effect	S:R21T	S	—	—	categorical	0.00434694	-2.67915e-06	-0.004347;0.004339;0
Spain (n=10,052)	National	Main effect	S:V1104L	S	—	—	categorical	0.00356179	-7.17634e-07	0.00356;-0.003562;0
Spain (n=10,052)	National	Main effect	S:T478R	S	—	—	categorical	0.00352409	-1.85678e-06	0.003519;-0.003524;0
Spain (n=10,052)	National	Main effect	nsp3:G1001S	nsp3	—	—	categorical	0.00302066	-2.75409e-07	0.00302;-0.003021;0
Spain (n=10,052)	National	Main effect	ORF7b:F19L	ORF7b	—	—	categorical	0.00225241	-3.96127e-07	-0.002252;0.002251;0
Spain (n=10,052)	National	Main effect	ORF8:A65V	ORF8	—	—	categorical	0.00170688	-3.49448e-07	0.001706;-0.001707;0
Spain (n=10,052)	National	Main effect	S:L452R	S	—	—	categorical	0.00156732	-4.25314e-07	-0.001567;0.001566;0
Spain (n=10,052)	National	Main effect	S:T376A	S	—	—	categorical	0.00154448	-6.00983e-07	0.001543;-0.001544;0
Spain (n=10,052)	National	Main effect	S:T478K	S	—	—	categorical	0.00148423	-1.96467e-07	-0.001484;0.001484;0
Spain (n=10,052)	National	Main effect	S:P621S	S	—	—	categorical	0.00116464	-2.38265e-06	0.001157;-0.001165;0
Spain (n=10,052)	National	Main effect	nsp10:S33C	nsp10	—	—	categorical	0.00106753	-1.79966e-06	-0.001068;0.001062;0
Spain (n=10,052)	National	Main effect	S:E484K	S	—	—	categorical	0.000920229	-9.75383e-08	-0.00092;0.00092;0
Spain (n=10,052)	National	Main effect	S:S373P	S	—	—	categorical	0.000630925	-7.08263e-07	-0.000631;0.000629;0
Spain (n=10,052)	National	Main effect	nsp4:T492I	nsp4	—	—	categorical	0.000302817	-2.20457e-07	-0.000303;0.000302;0
Spain (n=10,052)	National	Main effect	S:V445H	S	—	—	categorical	0.000288829	-4.25203e-08	-0.000289;0.000289;0
Spain (n=10,052)	National	Main effect	ORF7a:A13V	ORF7a	—	—	categorical	7.47495e-05	-9.12242e-09	-7.5e-05;7.5e-05;0
Spain (n=10,052)	National	Main effect	nsp3:G489S	nsp3	—	—	categorical	2.95807e-05	-1.2408e-08	3e-05;-3e-05;0
Spain (n=10,052)	National	Main effect	S:Q954H	S	—	—	categorical	2.46378e-05	-9.76951e-09	2.5e-05;-2.5e-05;0
WW (n=39,099)	Supranational	Interaction	sex	—	nsp1:K47R	nsp1	cont_cat	0.596979		-0.261699;-0.220931;-0.078574;0.596979;-0.066482;0.030706
WW (n=39,099)	Supranational	Interaction	age	—	sex	—	cat_cat	0.492939		0.017168;0.019302;-0.03647;-0.139486;-0.161605;0.301091;-0.019361;-0.001172;0.020533;0.245235;0.247703;-0.492939;-0.026992;-0.02108;0.048072;-0.076565;-0.083149;0.159713
WW (n=39,099)	Supranational	Interaction	age	—	nsp1:K47R	nsp1	cont_cat	0.454347		-0.229315;-0.225032;0.454347
WW (n=39,099)	Supranational	Interaction	nsp1:K47R	nsp1	sex	—	cat_cat	0.385675		0.160314;-0.070351;-0.089964;0.308591;-0.303792;-0.004799;-0.022206;0.017641;0.004565;-0.06428;0.006701;0.057579;0.003256;-0.006033;0.002777;-0.385675;0.355833;0.029841
WW (n=39,099)	Supranational	Interaction	nsp3:G489S	nsp3	sex	—	cat_cat	0.367173		-0.074867;0.165222;-0.090356;0.092221;-0.087401;-0.00482;0.298864;-0.303449;0.004584;0.080508;-0.138338;0.05783;-0.029554;0.026764;0.002789;-0.367173;0.337201;0.029971
WW (n=39,099)	Supranational	Interaction	nsp3:G1001S	nsp3	sex	—	cat_cat	0.173134		0.089313;-0.049299;-0.040014;-0.066705;0.06884;-0.002135;-0.056408;0.054378;0.00203;0.147524;-0.173134;0.02561;0.002205;-0.00344;0.001235;-0.115928;0.102655;0.013273
WW (n=39,099)	Supranational	Interaction	nsp3:G175S	nsp3	sex	—	cat_cat	0.171289		0.083569;-0.048143;-0.035425;0.049376;-0.047486;-0.00189;0.068509;-0.070306;0.001797;-0.171289;0.148616;0.022673;0.01053;-0.011624;0.001094;-0.040694;0.028943;0.011751
WW (n=39,099)	Supranational	Interaction	nsp1:S135R	nsp1	nsp3:G175S	nsp3	cat_cat	0.14131		0.118368;-0.14131;0.022942;-0.068579;0.091521;-0.022942;-0.049789;0.049789;0
WW (n=39,099)	Supranational	Interaction	nsp3:G489S	nsp3	nsp1:K47R	nsp1	cont_cat	0.120996		-0.081632;0.120996;-0.039364
WW (n=39,099)	Supranational	Interaction	nsp1:T170I	nsp1	nsp1:K47R	nsp1	cont_cat	0.120228		0.120228;-0.080739;-0.039488
WW (n=39,099)	Supranational	Interaction	nsp2:F319L	nsp2	nsp2:A510V	nsp2	cat_cat	0.101526		0.101526;-0.08289;-0.018636;-0.070269;0.051633;0.018636;-0.031257;0.031257;0
WW (n=39,099)	Supranational	Interaction	nsp2:F319L	nsp2	sex	—	cat_cat	0.0973243		0.02422;0.000283;-0.024503;0.010957;-0.00965;-0.001307;-0.097324;0.096081;0.001243;0.004004;-0.019687;0.015683;-0.021111;0.020354;0.000756;0.079254;-0.087382;0.008128
WW (n=39,099)	Supranational	Interaction	nsp1:S135R	nsp1	nsp1:K47R	nsp1	cont_cat	0.0720352		-0.043971;0.072035;-0.028064
WW (n=39,099)	Supranational	Interaction	nsp1:K47R	nsp1	nsp2:F319L	nsp2	cat_cat	0.0559927		0.055993;-0.038758;-0.017235;-0.046005;0.028769;0.017235;-0.009988;0.009988;0
WW (n=39,099)	Supranational	Interaction	nsp2:A31D	nsp2	sex	—	cat_cat	0.0374302		-0.013319;0.023233;-0.009914;0.017277;-0.016748;-0.000529;0.003729;-0.004232;0.000503;-0.033535;0.02719;0.006345;-0.008293;0.007987;0.000306;0.034142;-0.03743;0.003289
WW (n=39,099)	Supranational	Interaction	nsp3:K1155R	nsp3	sex	—	cat_cat	0.0359796		-0.011881;0.021237;-0.009356;0.021191;-0.020692;-0.000499;-0.006444;0.005969;0.000475;-0.027102;0.021114;0.005988;-0.00864;0.008352;0.000289;0.032876;-0.03598;0.003104
WW (n=39,099)	Supranational	Interaction	nsp3:T1465I	nsp3	sex	—	cat_cat	0.0344282		0.01242;-0.005156;-0.007263;-0.005554;0.005941;-0.000387;0.019396;-0.019764;0.000369;-0.034428;0.02978;0.004649;-0.001626;0.001402;0.000224;0.009793;-0.012202;0.002409
WW (n=39,099)	Supranational	Interaction	nsp3:V238L	nsp3	nsp1:K47R	nsp1	cont_cat	0.0317721		0.031772;-0.021668;-0.010104
WW (n=39,099)	Supranational	Interaction	nsp1:S135R	nsp1	sex	—	cat_cat	0.0264471		-0.009502;0.017105;-0.007603;0.018145;-0.017739;-0.000406;0.026061;-0.026447;0.000386;-0.010955;0.006088;0.004866;-0.004485;0.004251;0.000235;-0.019264;0.016742;0.002522
WW (n=39,099)	Supranational	Interaction	nsp3:T24I	nsp3	nsp3:G1273S	nsp3	cat_cat	0.0202536		0.020012;-0.020254;0.000241;-0.013394;0.013635;-0.000241;-0.006618;0.006618;0
WW (n=39,099)	Supranational	Interaction	nsp2:A1T	nsp2	nsp2:F319L	nsp2	cat_cat	0.0172515		0.017252;-0.011938;-0.005314;-0.01394;0.008626;0.005314;-0.003312;0.003312;0
WW (n=39,099)	Supranational	Interaction	nsp2:A510V	nsp2	nsp3:G1001S	nsp3	cat_cat	0.0126238		-0.010304;0.009648;0.000656;0.012624;-0.011968;-0.000656;-0.00232;0.00232;0
WW (n=39,099)	Supranational	Interaction	nsp1:S135R	nsp1	nsp3:T24I	nsp3	cat_cat	0.00907859		-0.002679;0.005723;-0.003044;0.006035;-0.009079;0.003044;-0.003356;0.003356;0
WW (n=39,099)	Supranational	Interaction	nsp3:G1001S	nsp3	nsp1:K47R	nsp1	cont_cat	0.00878898		0.008789;-0.006026;-0.002763
WW (n=39,099)	Supranational	Interaction	nsp3:T1465I	nsp3	nsp1:K47R	nsp1	cont_cat	0.00760103		0.007601;-0.005203;-0.002398
WW (n=39,099)	Supranational	Interaction	nsp2:F319L	nsp2	nsp2:R362C	nsp2	cat_cat	0.00621233		0.006212;-0.00502;-0.001193;-0.004299;0.003106;0.001193;-0.001914;0.001914;0
WW (n=39,099)	Supranational	Interaction	nsp1:S135R	nsp1	nsp3:T1456I	nsp3	cat_cat	0.00357244		0.00316;-0.003572;0.000412;-0.001896;0.002309;-0.000412;-0.001264;0.001264;0
WW (n=39,099)	Supranational	Interaction	nsp1:K47R	nsp1	nsp1:K47R	nsp1	cont_cat	0.00283567		-0.001903;0.002836;-0.000932
WW (n=39,099)	Supranational	Interaction	nsp2:F319L	nsp2	age	—	cat_cat	0.00133437		-0.000373;0.00034;3.2e-05;0.001334;-0.001014;-0.00032;-0.000962;0.000674;0.000288
WW (n=39,099)	Supranational	Main effect	sex	—	—	—	categorical	0.603472	6.57018e-07	0.603472;0.032192;-0.03062;-0.386237;-0.018629;-0.200175
WW (n=39,099)	Supranational	Main effect	nsp1:K47R	nsp1	—	—	continuous	0.362971	0.362971	0.362971
WW (n=39,099)	Supranational	Main effect	age	—	—	—	categorical	0.230791	5.56276e-07	-0.023377;0.230791;-0.207412
WW (n=39,099)	Supranational	Main effect	nsp1:S135R	nsp1	—	—	categorical	0.108794	4.7907e-08	0.108794;-0.108794;0
WW (n=39,099)	Supranational	Main effect	nsp2:F319L	nsp2	—	—	categorical	0.0731249	3.37062e-08	0.073125;-0.073125;0
WW (n=39,099)	Supranational	Main effect	nsp3:G489S	nsp3	—	—	categorical	0.0635737	1.4147e-07	0.063574;-0.063573;0
WW (n=39,099)	Supranational	Main effect	nsp1:K47R	nsp1	—	—	categorical	0.0469709	1.15725e-07	0.046971;-0.046971;0
WW (n=39,099)	Supranational	Main effect	nsp3:G175S	nsp3	—	—	categorical	0.0356594	4.08596e-08	-0.035659;0.035659;0
WW (n=39,099)	Supranational	Main effect	nsp1:T170I	nsp1	—	—	categorical	0.0348412	3.18663e-08	0.034841;-0.034841;0
WW (n=39,099)	Supranational	Main effect	nsp2:A510V	nsp2	—	—	categorical	0.0209561	1.53439e-08	0.020956;-0.020956;0
WW (n=39,099)	Supranational	Main effect	nsp3:T24I	nsp3	—	—	categorical	0.00966233	7.44896e-09	0.009662;-0.009662;0
WW (n=39,099)	Supranational	Main effect	nsp3:G1001S	nsp3	—	—	categorical	0.006047	2.33503e-08	-0.006047;0.006047;0
WW (n=39,099)	Supranational	Main effect	nsp2:A31D	nsp2	—	—	categorical	0.00543048	4.00504e-09	0.00543;-0.00543;0
WW (n=39,099)	Supranational	Main effect	nsp3:V238L	nsp3	—	—	categorical	0.00515798	1.29638e-08	0.005158;-0.005158;0
WW (n=39,099)	Supranational	Main effect	nsp3:K1155R	nsp3	—	—	categorical	0.00512744	4.09231e-09	0.005127;-0.005127;0
WW (n=39,099)	Supranational	Main effect	nsp2:A1T	nsp2	—	—	categorical	0.00331181	4.29706e-09	0.003312;-0.003312;0
WW (n=39,099)	Supranational	Main effect	nsp3:T1465I	nsp3	—	—	categorical	0.0020393	5.58229e-09	0.002039;-0.002039;0
WW (n=39,099)	Supranational	Main effect	nsp2:R362C	nsp2	—	—	categorical	0.00119259	2.94122e-10	0.001193;-0.001193;0
WW (n=39,099)	Supranational	Main effect	nsp3:T1456I	nsp3	—	—	categorical	0.00041227	-5.30532e-10	-0.000412;0.000412;0
WW (n=39,099)	Supranational	Main effect	nsp3:G1273S	nsp3	—	—	categorical	0.000241426	6.30992e-09	-0.000241;0.000241;0
