## Supplementary Tables for "Paired wastewater and clinical genomics across metropolitan and hospital catchments reveals SARS-CoV-2 relevant mutations": Table_S9.xlsx

### Sheet: Hoja 1
Gene	Feature_key	Mutation	AA_position	Spike_domain	Dataset	Group	National_main	National_inter	Supranational_main	Supranational_inter	Association	National_direction	Supranational_direction	Association_direction	National_coef	Supranational_coef	log2OR	N_national_partners	N_supranational_partners	Top_partners	Evidence_layer_count	In_any_network	Priority_tier	Is_WW_only	In_main_figure
nsp1	nsp1:K47R	nsp1_p.K47R	47	—	MA	All shared	Yes	Yes	Yes	Yes	Yes	risk	risk	Protective	0.350033	0.362971	-0.2424	13	12	nsp6:L260F(0.174); nsp3:G1273S(0.159); S:S371F(0.087); sex(0.597); age(0.454)	3	Yes	Tier 1 — Triple evidence	No	Yes
nsp3	nsp3:T24I	nsp3_p.T24I	24	—	MA	All shared	Yes	Yes	Yes	Yes	Yes	risk	risk	Protective	0.031214	0.009662	-0.1486	2	2	S:K417N(0.097); S:R346T(0.039); nsp3:G1273S(0.020); nsp1:S135R(0.009)	3	Yes	Tier 1 — Triple evidence	No	Yes
nsp3	nsp3:T24I	nsp3_p.T24I	24	—	Hosp	All shared	Yes	Yes	Yes	Yes	Yes	risk	risk	Protective	0.031214	0.009662	-0.1486	2	2	S:K417N(0.097); S:R346T(0.039); nsp3:G1273S(0.020); nsp1:S135R(0.009)	3	Yes	Tier 1 — Triple evidence	No	Yes
nsp3	nsp3:K1155R	nsp3_p.K1155R	1155	—	Hosp	All shared	Yes	Yes	Yes	Yes	Yes	risk	risk	Protective	0.022228	0.005127	-0.4487	1	1	S:V83A(0.175); sex(0.036)	3	Yes	Tier 1 — Triple evidence	No	Yes
S	S:T19I	S_p.T19I	19	NTD	MA	All shared	Yes	Yes	No	No	Yes	protective	—	Protective	0.054702	—	-0.1356	5	0	S:S50L(0.229); S:Q493E(0.104); S:V1104L(0.039)	2	Yes	Tier 2 — Dual evidence	No	Yes
S	S:T19I	S_p.T19I	19	NTD	Hosp	All shared	Yes	Yes	No	No	Yes	protective	—	Protective	0.054702	—	-0.1356	5	0	S:S50L(0.229); S:Q493E(0.104); S:V1104L(0.039)	2	Yes	Tier 2 — Dual evidence	No	Yes
S	S:V83A	S_p.V83A	83	NTD	MA	All shared	Yes	Yes	No	No	Yes	risk	—	Protective	0.115971	—	—	3	0	M:T30A(0.200); S:P621S(0.200); nsp3:K1155R(0.175)	2	Yes	Tier 2 — Dual evidence	No	Yes
S	S:V213E	S_p.V213E	213	NTD	MA	All shared	Yes	Yes	No	No	Yes	risk	—	Protective	0.007521	—	-0.2539	1	0	nsp3:G1273S(0.143)	2	Yes	Tier 2 — Dual evidence	No	Yes
S	S:G252V	S_p.G252V	252	NTD	MA	All shared	Yes	Yes	No	No	Yes	protective	—	Discordant	0.306562	—	-0.1529	9	0	S:L455F(0.365); S:H146Q(0.248); nsp4:L438F(0.161)	2	Yes	Tier 2 — Dual evidence	No	Yes
S	S:R408S	S_p.R408S	408	RBD	MA	All shared	Yes	Yes	No	No	Yes	risk	—	Protective	0.035839	—	-0.1389	1	0	S:K417N(0.278)	2	Yes	Tier 2 — Dual evidence	No	Yes
S	S:R408S	S_p.R408S	408	RBD	Hosp	All shared	Yes	Yes	No	No	Yes	risk	—	Protective	0.035839	—	-0.1389	1	0	S:K417N(0.278)	2	Yes	Tier 2 — Dual evidence	No	Yes
S	S:K417N	S_p.K417N	417	RBD	MA	All shared	Yes	Yes	No	No	Yes	risk	—	Protective	0.088898	—	-0.2308	4	0	S:R408S(0.278); nsp3:T24I(0.097); nsp4:L264F(0.020)	2	Yes	Tier 2 — Dual evidence	No	Yes
S	S:K417N	S_p.K417N	417	RBD	Hosp	All shared	Yes	Yes	No	No	Yes	risk	—	Protective	0.088898	—	-0.2308	4	0	S:R408S(0.278); nsp3:T24I(0.097); nsp4:L264F(0.020)	2	Yes	Tier 2 — Dual evidence	No	Yes
S	S:V445P	S_p.V445P	445	RBD	MA	WW only	Yes	Yes	No	No	Yes	protective	—	Protective	0.013947	—	-0.1457	1	0	S:S50L(0.112)	2	Yes	Tier 2 — Dual evidence	Yes	Yes
S	S:F456L	S_p.F456L	456	RBD	MA	All shared	Yes	Yes	No	No	Yes	protective	—	Protective	0.022582	—	—	2	0	S:R21T(0.223); nsp10:S33C(0.002)	2	Yes	Tier 2 — Dual evidence	No	Yes
S	S:F456L	S_p.F456L	456	RBD	MA	All shared	Yes	Yes	No	No	Yes	protective	—	Protective	0.022582	—	—	2	0	S:R21T(0.223); nsp10:S33C(0.002)	2	Yes	Tier 2 — Dual evidence	No	Yes
S	S:E484K	S_p.E484K	484	RBD	Hosp	All shared	Yes	Yes	No	No	Yes	protective	—	Protective	0.00092	—	-0.112	1	0	S:T19I(0.008)	2	Yes	Tier 2 — Dual evidence	No	Yes
S	S:Q498R	S_p.Q498R	498	RBD	MA	All shared	Yes	Yes	No	No	Yes	protective	—	Risk	0.010453	—	0.1027	1	0	age(0.085)	2	Yes	Tier 2 — Dual evidence	No	Yes
S	S:Q498R	S_p.Q498R	498	RBD	Hosp	All shared	Yes	Yes	No	No	Yes	protective	—	Risk	0.010453	—	0.1027	1	0	age(0.085)	2	Yes	Tier 2 — Dual evidence	No	Yes
S	S:N501Y	S_p.N501Y	501	RBD	MA	All shared	Yes	Yes	No	No	Yes	risk	—	Protective	0.152127	—	—	8	0	nsp4:L264F(0.261); S:S50L(0.226); S:L455S(0.182)	2	Yes	Tier 2 — Dual evidence	No	Yes
S	S:N501Y	S_p.N501Y	501	RBD	Hosp	All shared	Yes	Yes	No	No	Yes	risk	—	Protective	0.152127	—	—	8	0	nsp4:L264F(0.261); S:S50L(0.226); S:L455S(0.182)	2	Yes	Tier 2 — Dual evidence	No	Yes
S	S:Y505H	S_p.Y505H	505	RBD	MA	All shared	Yes	Yes	No	No	Yes	risk	—	Protective	0.054478	—	—	3	0	S:G446S(0.186); nsp4:L264F(0.089); S:N440K(0.003)	2	Yes	Tier 2 — Dual evidence	No	Yes
S	S:Y505H	S_p.Y505H	505	RBD	Hosp	All shared	Yes	Yes	No	No	Yes	risk	—	Protective	0.054478	—	—	3	0	S:G446S(0.186); nsp4:L264F(0.089); S:N440K(0.003)	2	Yes	Tier 2 — Dual evidence	No	Yes
S	S:E554K	S_p.E554K	554	SD1	Hosp	All shared	Yes	Yes	No	No	Yes	protective	—	Protective	0.008972	—	-0.163	1	0	nsp1:K47R(0.059)	2	Yes	Tier 2 — Dual evidence	No	Yes
nsp1	nsp1:S135R	nsp1_p.S135R	135	—	MA	All shared	No	No	Yes	Yes	Yes	—	risk	Protective	—	0.108794	-0.3347	0	5	nsp3:G175S(0.141); nsp1:K47R(0.072)	2	Yes	Tier 2 — Dual evidence	No	Yes
nsp1	nsp1:S135R	nsp1_p.S135R	135	—	Hosp	All shared	No	No	Yes	Yes	Yes	—	risk	Protective	—	0.108794	-0.3347	0	5	nsp3:G175S(0.141); nsp1:K47R(0.072)	2	Yes	Tier 2 — Dual evidence	No	Yes
nsp2	nsp2:A31D	nsp2_p.A31D	31	—	MA	All shared	No	No	Yes	Yes	Yes	—	risk	Protective	—	0.00543	-0.6117	0	1	sex(0.037)	2	Yes	Tier 2 — Dual evidence	No	Yes
nsp2	nsp2:A31D	nsp2_p.A31D	31	—	Hosp	All shared	No	No	Yes	Yes	Yes	—	risk	Protective	—	0.00543	-0.6117	0	1	sex(0.037)	2	Yes	Tier 2 — Dual evidence	No	Yes
nsp2	nsp2:A510V	nsp2_p.A510V	510	—	MA	All shared	Yes	Yes	Yes	Yes	No	risk	risk	—	0.023123	0.020956	—	3	2	age(0.081); S:S373P(0.059); nsp1:K47R(0.022); nsp2:F319L(0.102); nsp3:G1001S(0.013)	2	Yes	Tier 2 — Dual evidence	No	Yes
nsp3	nsp3:G489S	nsp3_p.G489S	489	—	MA	All shared	Yes	Yes	Yes	Yes	No	risk	risk	—	3e-05	0.063574	—	2	2	nsp3:V238L(0.001); M:A104V(0.000); sex(0.367); nsp1:K47R(0.121)	2	Yes	Tier 2 — Dual evidence	No	Yes
nsp3	nsp3:G489S	nsp3_p.G489S	489	—	Hosp	All shared	Yes	Yes	Yes	Yes	No	risk	risk	—	3e-05	0.063574	—	2	2	nsp3:V238L(0.001); M:A104V(0.000); sex(0.367); nsp1:K47R(0.121)	2	Yes	Tier 2 — Dual evidence	No	Yes
nsp3	nsp3:G1001S	nsp3_p.G1001S	1001	—	MA	All shared	Yes	Yes	Yes	Yes	No	risk	protective	—	0.003021	0.006047	—	1	3	S:T478R(0.023); sex(0.173); nsp2:A510V(0.013)	2	Yes	Tier 2 — Dual evidence	No	Yes
nsp3	nsp3:G1273S	nsp3_p.G1273S	1273	—	MA	NonHOSP+WW	Yes	Yes	Yes	Yes	No	protective	protective	—	0.060556	0.000241	—	2	1	nsp1:K47R(0.159); S:V213E(0.143); nsp3:T24I(0.020)	2	Yes	Tier 2 — Dual evidence	No	Yes
nsp6	nsp6:R252K	nsp6_p.R252K	252	—	Hosp	All shared	Yes	Yes	No	No	Yes	protective	—	Risk	0.060767	—	—	2	0	M:T30A(0.273); ORF8:A65V(0.008)	2	Yes	Tier 2 — Dual evidence	No	Yes
M	M:T30A	M_p.T30A	30	—	MA	All shared	Yes	Yes	No	No	Yes	risk	—	Protective	0.068807	—	-0.2366	5	0	nsp6:R252K(0.273); S:V83A(0.200); age(0.041)	2	Yes	Tier 2 — Dual evidence	No	Yes
M	M:T30A	M_p.T30A	30	—	Hosp	All shared	Yes	Yes	No	No	Yes	risk	—	Protective	0.068807	—	-0.2366	5	0	nsp6:R252K(0.273); S:V83A(0.200); age(0.041)	2	Yes	Tier 2 — Dual evidence	No	Yes
M	M:A104V	M_p.A104V	104	—	MA	All shared	Yes	Yes	No	No	Yes	risk	—	Protective	0.025738	—	-0.6088	2	0	S:F157L(0.116); nsp3:G489S(0.000)	2	Yes	Tier 2 — Dual evidence	No	Yes
M	M:A104V	M_p.A104V	104	—	Hosp	All shared	Yes	Yes	No	No	Yes	risk	—	Protective	0.025738	—	-0.6088	2	0	S:F157L(0.116); nsp3:G489S(0.000)	2	Yes	Tier 2 — Dual evidence	No	Yes
S	S:R21T	S_p.R21T	21	NTD	Hosp	All shared	Yes	Yes	No	No	No	protective	—	—	0.004347	—	—	1	0	S:F456L(0.223)	1	Yes	Tier 3 — Network only	No	No
S	S:H146Q	S_p.H146Q	146	NTD	MA	All shared	Yes	Yes	No	No	No	protective	—	—	0.012815	—	—	3	0	S:G252V(0.248); ORF9b:I5T(0.038); nsp1:K47R(0.011)	1	Yes	Tier 3 — Network only	No	No
S	S:E180V	S_p.E180V	180	NTD	MA	All shared	Yes	Yes	No	No	No	risk	—	—	0.006073	—	—	1	0	nsp12:A241V(0.033)	1	Yes	Tier 3 — Network only	No	No
S	S:Q183E	S_p.Q183E	183	NTD	MA	All shared	No	No	No	No	Yes	—	—	Protective	—	—	-0.1876	0	0	—	1	No	Tier 4 — Association only	No	No
S	S:H245N	S_p.H245N	245	NTD	MA	All shared	No	No	No	No	Yes	—	—	Protective	—	—	-0.4242	0	0	—	1	No	Tier 4 — Association only	No	No
S	S:H245N	S_p.H245N	245	NTD	Hosp	All shared	No	No	No	No	Yes	—	—	Protective	—	—	-0.4242	0	0	—	1	No	Tier 4 — Association only	No	No
S	S:G339H	S_p.G339H	339	RBD	MA	WW only	Yes	Yes	No	No	No	protective	—	—	0.014906	—	—	2	0	nsp3:V238L(0.038); nsp12:A241V(0.035)	1	Yes	Tier 3 — Network only	Yes	No
S	S:G339H	S_p.G339H	339	RBD	Hosp	WW only	Yes	Yes	No	No	No	protective	—	—	0.014906	—	—	2	0	nsp3:V238L(0.038); nsp12:A241V(0.035)	1	Yes	Tier 3 — Network only	Yes	No
S	S:R346T	S_p.R346T	346	RBD	MA	All shared	Yes	Yes	No	No	No	protective	—	—	0.012725	—	—	3	0	nsp3:T24I(0.039); S:S939F(0.025); S:S50L(0.012)	1	Yes	Tier 3 — Network only	No	No
S	S:S371F	S_p.S371F	371	RBD	MA	All shared	Yes	Yes	No	No	No	protective	—	—	0.058578	—	—	2	0	nsp12:A241V(0.123); nsp1:K47R(0.087)	1	Yes	Tier 3 — Network only	No	No
S	S:S371F	S_p.S371F	371	RBD	Hosp	All shared	Yes	Yes	No	No	No	protective	—	—	0.058578	—	—	2	0	nsp12:A241V(0.123); nsp1:K47R(0.087)	1	Yes	Tier 3 — Network only	No	No
S	S:S373P	S_p.S373P	373	RBD	MA	All shared	Yes	Yes	No	No	No	protective	—	—	0.000631	—	—	1	0	nsp2:A510V(0.059)	1	Yes	Tier 3 — Network only	No	No
S	S:S373P	S_p.S373P	373	RBD	Hosp	All shared	Yes	Yes	No	No	No	protective	—	—	0.000631	—	—	1	0	nsp2:A510V(0.059)	1	Yes	Tier 3 — Network only	No	No
S	S:T376A	S_p.T376A	376	RBD	MA	All shared	Yes	Yes	No	No	No	risk	—	—	0.001544	—	—	1	0	nsp13:S36P(0.051)	1	Yes	Tier 3 — Network only	No	No
S	S:T376A	S_p.T376A	376	RBD	Hosp	All shared	Yes	Yes	No	No	No	risk	—	—	0.001544	—	—	1	0	nsp13:S36P(0.051)	1	Yes	Tier 3 — Network only	No	No
S	S:D405N	S_p.D405N	405	RBD	MA	All shared	No	No	No	No	Yes	—	—	Risk	—	—	0.2337	0	0	—	1	No	Tier 4 — Association only	No	No
S	S:D405N	S_p.D405N	405	RBD	Hosp	All shared	No	No	No	No	Yes	—	—	Risk	—	—	0.2337	0	0	—	1	No	Tier 4 — Association only	No	No
S	S:N440K	S_p.N440K	440	RBD	MA	All shared	Yes	Yes	No	No	No	protective	—	—	0.022147	—	—	5	0	nsp10:S33C(0.076); nsp1:K47R(0.053); age(0.044)	1	Yes	Tier 3 — Network only	No	No
S	S:N440K	S_p.N440K	440	RBD	Hosp	All shared	Yes	Yes	No	No	No	protective	—	—	0.022147	—	—	5	0	nsp10:S33C(0.076); nsp1:K47R(0.053); age(0.044)	1	Yes	Tier 3 — Network only	No	No
S	S:V445H	S_p.V445H	445	RBD	Hosp	WW only	Yes	Yes	No	No	No	protective	—	—	0.000289	—	—	1	0	S:N501Y(0.004)	1	Yes	Tier 3 — Network only	Yes	No
S	S:G446S	S_p.G446S	446	RBD	MA	All shared	Yes	Yes	No	No	No	protective	—	—	0.004994	—	—	2	0	S:Y505H(0.186); S:N501Y(0.001)	1	Yes	Tier 3 — Network only	No	No
S	S:G446S	S_p.G446S	446	RBD	Hosp	All shared	Yes	Yes	No	No	No	protective	—	—	0.004994	—	—	2	0	S:Y505H(0.186); S:N501Y(0.001)	1	Yes	Tier 3 — Network only	No	No
S	S:N450D	S_p.N450D	450	RBD	Hosp	All shared	Yes	Yes	No	No	No	protective	—	—	0.008295	—	—	2	0	nsp10:S33C(0.052); S:Q493E(0.008)	1	Yes	Tier 3 — Network only	No	No
S	S:L455F	S_p.L455F	455	RBD	MA	All shared	Yes	Yes	No	No	No	risk	—	—	0.033969	—	—	2	0	S:G252V(0.365); nsp12:A241V(0.068)	1	Yes	Tier 3 — Network only	No	No
S	S:L455S	S_p.L455S	455	RBD	Hosp	All shared	Yes	Yes	No	No	No	risk	—	—	0.014024	—	—	1	0	S:N501Y(0.182)	1	Yes	Tier 3 — Network only	No	No
S	S:N460K	S_p.N460K	460	RBD	MA	All shared	No	No	No	No	Yes	—	—	Protective	—	—	-0.0762	0	0	—	1	No	Tier 4 — Association only	No	No
S	S:N460K	S_p.N460K	460	RBD	Hosp	All shared	No	No	No	No	Yes	—	—	Protective	—	—	-0.0762	0	0	—	1	No	Tier 4 — Association only	No	No
S	S:T478K	S_p.T478K	478	RBD	MA	All shared	Yes	Yes	No	No	No	protective	—	—	0.001484	—	—	1	0	S:T19I(0.017)	1	Yes	Tier 3 — Network only	No	No
S	S:T478R	S_p.T478R	478	RBD	MA	All shared	Yes	Yes	No	No	No	risk	—	—	0.003524	—	—	2	0	S:P521S(0.131); nsp3:G1001S(0.023)	1	Yes	Tier 3 — Network only	No	No
S	S:T478K	S_p.T478K	478	RBD	Hosp	All shared	Yes	Yes	No	No	No	protective	—	—	0.001484	—	—	1	0	S:T19I(0.017)	1	Yes	Tier 3 — Network only	No	No
S	S:N481K	S_p.N481K	481	RBD	Hosp	All shared	Yes	Yes	No	No	No	protective	—	—	0.043105	—	—	4	0	nsp12:D54N(0.081); ORF10:S23F(0.079); S:G252V(0.025)	1	Yes	Tier 3 — Network only	No	No
S	S:E484A	S_p.E484A	484	RBD	MA	All shared	No	No	No	No	Yes	—	—	Risk	—	—	0.1659	0	0	—	1	No	Tier 4 — Association only	No	No
S	S:F486P	S_p.F486P	486	RBD	MA	WW only	Yes	Yes	No	No	No	protective	—	—	0.004631	—	—	1	0	S:Q493E(0.055)	1	Yes	Tier 3 — Network only	Yes	No
S	S:F486P	S_p.F486P	486	RBD	Hosp	WW only	Yes	Yes	No	No	No	protective	—	—	0.004631	—	—	1	0	S:Q493E(0.055)	1	Yes	Tier 3 — Network only	Yes	No
S	S:P621S	S_p.P621S	621	SD2	Hosp	All shared	Yes	Yes	No	No	No	risk	—	—	0.001165	—	—	1	0	S:V83A(0.200)	1	Yes	Tier 3 — Network only	No	No
S	S:D796Y	S_p.D796Y	796	FP	MA	All shared	No	No	No	No	Yes	—	—	Risk	—	—	0.2409	0	0	—	1	No	Tier 4 — Association only	No	No
S	S:D796Y	S_p.D796Y	796	FP	Hosp	All shared	No	No	No	No	Yes	—	—	Risk	—	—	0.2409	0	0	—	1	No	Tier 4 — Association only	No	No
S	S:S939F	S_p.S939F	939	HR1	MA	All shared	Yes	Yes	No	No	No	protective	—	—	0.014703	—	—	2	0	age(0.030); S:R346T(0.025)	1	Yes	Tier 3 — Network only	No	No
S	S:S939F	S_p.S939F	939	HR1	Hosp	All shared	Yes	Yes	No	No	No	protective	—	—	0.014703	—	—	2	0	age(0.030); S:R346T(0.025)	1	Yes	Tier 3 — Network only	No	No
S	S:Q954H	S_p.Q954H	954	HR1	MA	All shared	Yes	Yes	No	No	No	risk	—	—	2.5e-05	—	—	1	0	nsp10:S33C(0.001)	1	Yes	Tier 3 — Network only	No	No
S	S:Q954H	S_p.Q954H	954	HR1	Hosp	All shared	Yes	Yes	No	No	No	risk	—	—	2.5e-05	—	—	1	0	nsp10:S33C(0.001)	1	Yes	Tier 3 — Network only	No	No
nsp2	nsp2:R362C	nsp2_p.R362C	362	—	MA	NonHOSP+WW	No	No	Yes	Yes	No	—	risk	—	—	0.001193	—	0	1	nsp2:F319L(0.006)	1	Yes	Tier 3 — Network only	No	No
nsp3	nsp3:N1708S	nsp3_p.N1708S	1708	—	MA	All shared	No	No	No	No	Yes	—	—	Protective	—	—	-0.3607	0	0	—	1	No	Tier 4 — Association only	No	No
nsp3	nsp3:N1708S	nsp3_p.N1708S	1708	—	Hosp	All shared	No	No	No	No	Yes	—	—	Protective	—	—	-0.3607	0	0	—	1	No	Tier 4 — Association only	No	No
nsp3	nsp3:A1892T	nsp3_p.A1892T	1892	—	Hosp	All shared	No	No	No	No	Yes	—	—	Protective	—	—	-0.7098	0	0	—	1	No	Tier 4 — Association only	No	No
nsp4	nsp4:L264F	nsp4_p.L264F	264	—	MA	All shared	Yes	Yes	No	No	No	risk	—	—	0.070753	—	—	3	0	S:N501Y(0.261); S:Y505H(0.089); S:K417N(0.020)	1	Yes	Tier 3 — Network only	No	No
nsp4	nsp4:L264F	nsp4_p.L264F	264	—	Hosp	All shared	Yes	Yes	No	No	No	risk	—	—	0.070753	—	—	3	0	S:N501Y(0.261); S:Y505H(0.089); S:K417N(0.020)	1	Yes	Tier 3 — Network only	No	No
nsp4	nsp4:A380V	nsp4_p.A380V	380	—	MA	All shared	Yes	Yes	No	No	No	protective	—	—	0.008295	—	—	1	0	S:G252V(0.099)	1	Yes	Tier 3 — Network only	No	No
nsp4	nsp4:L438F	nsp4_p.L438F	438	—	MA	All shared	Yes	Yes	No	No	No	protective	—	—	0.011247	—	—	1	0	S:G252V(0.161)	1	Yes	Tier 3 — Network only	No	No
nsp4	nsp4:T492I	nsp4_p.T492I	492	—	MA	All shared	Yes	Yes	No	No	No	protective	—	—	0.000303	—	—	1	0	nsp1:K47R(0.012)	1	Yes	Tier 3 — Network only	No	No
nsp4	nsp4:T492I	nsp4_p.T492I	492	—	Hosp	All shared	Yes	Yes	No	No	No	protective	—	—	0.000303	—	—	1	0	nsp1:K47R(0.012)	1	Yes	Tier 3 — Network only	No	No
nsp9	nsp9:T35I	nsp9_p.T35I	35	—	MA	All shared	No	No	No	No	Yes	—	—	Protective	—	—	-0.4256	0	0	—	1	No	Tier 4 — Association only	No	No
nsp9	nsp9:T35I	nsp9_p.T35I	35	—	Hosp	All shared	No	No	No	No	Yes	—	—	Protective	—	—	-0.4256	0	0	—	1	No	Tier 4 — Association only	No	No
nsp10	nsp10:E135K	nsp10_p.E135K	135	—	MA	All shared	No	No	No	No	Yes	—	—	Protective	—	—	-0.0965	0	0	—	1	No	Tier 4 — Association only	No	No
nsp10	nsp10:E135K	nsp10_p.E135K	135	—	Hosp	All shared	No	No	No	No	Yes	—	—	Protective	—	—	-0.0965	0	0	—	1	No	Tier 4 — Association only	No	No
M	M:D3H	M_p.D3H	3	—	MA	All shared	No	No	No	No	Yes	—	—	Protective	—	—	-0.2857	0	0	—	1	No	Tier 4 — Association only	No	No
M	M:D3H	M_p.D3H	3	—	Hosp	All shared	No	No	No	No	Yes	—	—	Protective	—	—	-0.2857	0	0	—	1	No	Tier 4 — Association only	No	No
N	N:P13L	N_p.P13L	13	—	MA	All shared	No	No	No	No	Yes	—	—	Protective	—	—	-0.3116	0	0	—	1	No	Tier 4 — Association only	No	No
N	N:P13L	N_p.P13L	13	—	Hosp	All shared	No	No	No	No	Yes	—	—	Protective	—	—	-0.3116	0	0	—	1	No	Tier 4 — Association only	No	No
N	N:Q229K	N_p.Q229K	229	—	MA	All shared	No	No	No	No	Yes	—	—	Protective	—	—	-0.7098	0	0	—	1	No	Tier 4 — Association only	No	No
N	N:Q229K	N_p.Q229K	229	—	Hosp	All shared	No	No	No	No	Yes	—	—	Protective	—	—	-0.7098	0	0	—	1	No	Tier 4 — Association only	No	No
ORF10	ORF10:S23F	ORF10_p.S23F	23	—	MA	All shared	Yes	Yes	No	No	No	protective	—	—	0.018751	—	—	2	0	S:N481K(0.079); S:S50L(0.020)	1	Yes	Tier 3 — Network only	No	No
S	S:T20T	S_p.T20T	20	NTD	Hosp	All shared	No	No	No	No	No	—	—	—	—	—	—	0	0	—	0	No	Tier 5 — WW detection only	No	No
S	S:P39L	S_p.P39L	39	NTD	MA	WW only	No	No	No	No	No	—	—	—	—	—	—	0	0	—	0	No	Tier 5 — WW detection only	Yes	No
S	S:S45S	S_p.S45S	45	NTD	MA	WW only	No	No	No	No	No	—	—	—	—	—	—	0	0	—	0	No	Tier 5 — WW detection only	Yes	No
S	S:Q52H	S_p.Q52H	52	NTD	MA	All shared	No	No	No	No	No	—	—	—	—	—	—	0	0	—	0	No	Tier 5 — WW detection only	No	No
S	S:L54S	S_p.L54S	54	NTD	MA	WW only	No	No	No	No	No	—	—	—	—	—	—	0	0	—	0	No	Tier 5 — WW detection only	Yes	No
S	S:V90A	S_p.V90A	90	NTD	MA	WW only	No	No	No	No	No	—	—	—	—	—	—	0	0	—	0	No	Tier 5 — WW detection only	Yes	No
S	S:V127F	S_p.V127F	127	NTD	MA	All shared	No	No	No	No	No	—	—	—	—	—	—	0	0	—	0	No	Tier 5 — WW detection only	No	No
S	S:V127F	S_p.V127F	127	NTD	Hosp	All shared	No	No	No	No	No	—	—	—	—	—	—	0	0	—	0	No	Tier 5 — WW detection only	No	No
S	S:C131S	S_p.C131S	131	NTD	MA	WW only	No	No	No	No	No	—	—	—	—	—	—	0	0	—	0	No	Tier 5 — WW detection only	Yes	No
S	S:G142D	S_p.G142D	142	NTD	MA	All shared	No	No	No	No	No	—	—	—	—	—	—	0	0	—	0	No	Tier 5 — WW detection only	No	No
S	S:G142D	S_p.G142D	142	NTD	Hosp	All shared	No	No	No	No	No	—	—	—	—	—	—	0	0	—	0	No	Tier 5 — WW detection only	No	No
S	S:N185I	S_p.N185I	185	NTD	Hosp	WW only	No	No	No	No	No	—	—	—	—	—	—	0	0	—	0	No	Tier 5 — WW detection only	Yes	No
S	S:R190K	S_p.R190K	190	NTD	MA	WW only	No	No	No	No	No	—	—	—	—	—	—	0	0	—	0	No	Tier 5 — WW detection only	Yes	No
S	S:V213G	S_p.V213G	213	NTD	MA	All shared	No	No	No	No	No	—	—	—	—	—	—	0	0	—	0	No	Tier 5 — WW detection only	No	No
S	S:V213G	S_p.V213G	213	NTD	Hosp	All shared	No	No	No	No	No	—	—	—	—	—	—	0	0	—	0	No	Tier 5 — WW detection only	No	No
S	S:D215G	S_p.D215G	215	NTD	MA	WW only	No	No	No	No	No	—	—	—	—	—	—	0	0	—	0	No	Tier 5 — WW detection only	Yes	No
S	S:L216F	S_p.L216F	216	NTD	MA	All shared	No	No	No	No	No	—	—	—	—	—	—	0	0	—	0	No	Tier 5 — WW detection only	No	No
S	S:L216F	S_p.L216F	216	NTD	Hosp	All shared	No	No	No	No	No	—	—	—	—	—	—	0	0	—	0	No	Tier 5 — WW detection only	No	No
S	S:T250S	S_p.T250S	250	NTD	MA	WW only	No	No	No	No	No	—	—	—	—	—	—	0	0	—	0	No	Tier 5 — WW detection only	Yes	No
S	S:S254F	S_p.S254F	254	NTD	MA	WW only	No	No	No	No	No	—	—	—	—	—	—	0	0	—	0	No	Tier 5 — WW detection only	Yes	No
S	S:A262S	S_p.A262S	262	NTD	MA	WW only	No	No	No	No	No	—	—	—	—	—	—	0	0	—	0	No	Tier 5 — WW detection only	Yes	No
S	S:A264D	S_p.A264D	264	NTD	MA	All shared	No	No	No	No	No	—	—	—	—	—	—	0	0	—	0	No	Tier 5 — WW detection only	No	No
S	S:A264D	S_p.A264D	264	NTD	Hosp	All shared	No	No	No	No	No	—	—	—	—	—	—	0	0	—	0	No	Tier 5 — WW detection only	No	No
S	S:K304N	S_p.K304N	304	NTD	MA	NonHOSP+WW	No	No	No	No	No	—	—	—	—	—	—	0	0	—	0	No	Tier 5 — WW detection only	No	No
S	S:S305S	S_p.S305S	305	NTD	MA	WW only	No	No	No	No	No	—	—	—	—	—	—	0	0	—	0	No	Tier 5 — WW detection only	Yes	No
S	S:F306F	S_p.F306F	306	Sin_dominio_definido	MA	All shared	No	No	No	No	No	—	—	—	—	—	—	0	0	—	0	No	Tier 5 — WW detection only	No	No
S	S:I332V	S_p.I332V	332	RBD	Hosp	All shared	No	No	No	No	No	—	—	—	—	—	—	0	0	—	0	No	Tier 5 — WW detection only	No	No
S	S:C336C	S_p.C336C	336	RBD	Hosp	All shared	No	No	No	No	No	—	—	—	—	—	—	0	0	—	0	No	Tier 5 — WW detection only	No	No
S	S:K356T	S_p.K356T	356	RBD	Hosp	All shared	No	No	No	No	No	—	—	—	—	—	—	0	0	—	0	No	Tier 5 — WW detection only	No	No
S	S:L368I	S_p.L368I	368	RBD	MA	All shared	No	No	No	No	No	—	—	—	—	—	—	0	0	—	0	No	Tier 5 — WW detection only	No	No
S	S:S375F	S_p.S375F	375	RBD	MA	All shared	No	No	No	No	No	—	—	—	—	—	—	0	0	—	0	No	Tier 5 — WW detection only	No	No
S	S:S375F	S_p.S375F	375	RBD	Hosp	All shared	No	No	No	No	No	—	—	—	—	—	—	0	0	—	0	No	Tier 5 — WW detection only	No	No
S	S:R403K	S_p.R403K	403	RBD	Hosp	All shared	No	No	No	No	No	—	—	—	—	—	—	0	0	—	0	No	Tier 5 — WW detection only	No	No
S	S:L452W	S_p.L452W	452	RBD	Hosp	WW only	No	No	No	No	No	—	—	—	—	—	—	0	0	—	0	No	Tier 5 — WW detection only	Yes	No
S	S:S477N	S_p.S477N	477	RBD	MA	All shared	No	No	No	No	No	—	—	—	—	—	—	0	0	—	0	No	Tier 5 — WW detection only	No	No
S	S:S477N	S_p.S477N	477	RBD	Hosp	All shared	No	No	No	No	No	—	—	—	—	—	—	0	0	—	0	No	Tier 5 — WW detection only	No	No
S	S:F490S	S_p.F490S	490	RBD	MA	All shared	No	No	No	No	No	—	—	—	—	—	—	0	0	—	0	No	Tier 5 — WW detection only	No	No
S	S:G548G	S_p.G548G	548	SD1	Hosp	WW only	No	No	No	No	No	—	—	—	—	—	—	0	0	—	0	No	Tier 5 — WW detection only	Yes	No
S	S:A570V	S_p.A570V	570	SD1	Hosp	All shared	No	No	No	No	No	—	—	—	—	—	—	0	0	—	0	No	Tier 5 — WW detection only	No	No
S	S:D614G	S_p.D614G	614	SD2	MA	All shared	No	No	No	No	No	—	—	—	—	—	—	0	0	—	0	No	Tier 5 — WW detection only	No	No
S	S:D614G	S_p.D614G	614	SD2	Hosp	All shared	No	No	No	No	No	—	—	—	—	—	—	0	0	—	0	No	Tier 5 — WW detection only	No	No
S	S:H655Y	S_p.H655Y	655	SD2	MA	All shared	No	No	No	No	No	—	—	—	—	—	—	0	0	—	0	No	Tier 5 — WW detection only	No	No
S	S:H655Y	S_p.H655Y	655	SD2	Hosp	All shared	No	No	No	No	No	—	—	—	—	—	—	0	0	—	0	No	Tier 5 — WW detection only	No	No
S	S:N679K	S_p.N679K	679	SD2	MA	All shared	No	No	No	No	No	—	—	—	—	—	—	0	0	—	0	No	Tier 5 — WW detection only	No	No
S	S:N679K	S_p.N679K	679	SD2	Hosp	All shared	No	No	No	No	No	—	—	—	—	—	—	0	0	—	0	No	Tier 5 — WW detection only	No	No
S	S:P681H	S_p.P681H	681	SD2	MA	All shared	No	No	No	No	No	—	—	—	—	—	—	0	0	—	0	No	Tier 5 — WW detection only	No	No
S	S:P681R	S_p.P681R	681	SD2	MA	All shared	No	No	No	No	No	—	—	—	—	—	—	0	0	—	0	No	Tier 5 — WW detection only	No	No
S	S:P681R	S_p.P681R	681	SD2	Hosp	All shared	No	No	No	No	No	—	—	—	—	—	—	0	0	—	0	No	Tier 5 — WW detection only	No	No
S	S:A701V	S_p.A701V	701	Sin_dominio_definido	MA	NonHOSP+WW	No	No	No	No	No	—	—	—	—	—	—	0	0	—	0	No	Tier 5 — WW detection only	No	No
S	S:N764K	S_p.N764K	764	Sin_dominio_definido	MA	All shared	No	No	No	No	No	—	—	—	—	—	—	0	0	—	0	No	Tier 5 — WW detection only	No	No
S	S:N764K	S_p.N764K	764	Sin_dominio_definido	Hosp	All shared	No	No	No	No	No	—	—	—	—	—	—	0	0	—	0	No	Tier 5 — WW detection only	No	No
S	S:G799V	S_p.G799V	799	FP	Hosp	WW only	No	No	No	No	No	—	—	—	—	—	—	0	0	—	0	No	Tier 5 — WW detection only	Yes	No
S	S:L858I	S_p.L858I	858	Sin_dominio_definido	MA	All shared	No	No	No	No	No	—	—	—	—	—	—	0	0	—	0	No	Tier 5 — WW detection only	No	No
S	S:G932G	S_p.G932G	932	HR1	Hosp	WW only	No	No	No	No	No	—	—	—	—	—	—	0	0	—	0	No	Tier 5 — WW detection only	Yes	No
S	S:S937S	S_p.S937S	937	HR1	MA	All shared	No	No	No	No	No	—	—	—	—	—	—	0	0	—	0	No	Tier 5 — WW detection only	No	No
S	S:V952V	S_p.V952V	952	HR1	MA	WW only	No	No	No	No	No	—	—	—	—	—	—	0	0	—	0	No	Tier 5 — WW detection only	Yes	No
S	S:A958S	S_p.A958S	958	HR1	MA	WW only	No	No	No	No	No	—	—	—	—	—	—	0	0	—	0	No	Tier 5 — WW detection only	Yes	No
S	S:N969K	S_p.N969K	969	HR1	MA	All shared	No	No	No	No	No	—	—	—	—	—	—	0	0	—	0	No	Tier 5 — WW detection only	No	No
S	S:N969K	S_p.N969K	969	HR1	Hosp	All shared	No	No	No	No	No	—	—	—	—	—	—	0	0	—	0	No	Tier 5 — WW detection only	No	No
S	S:F1052F	S_p.F1052F	1052	CD	Hosp	WW only	No	No	No	No	No	—	—	—	—	—	—	0	0	—	0	No	Tier 5 — WW detection only	Yes	No
S	S:P1143L	S_p.P1143L	1143	Sin_dominio_definido	MA	All shared	No	No	No	No	No	—	—	—	—	—	—	0	0	—	0	No	Tier 5 — WW detection only	No	No
S	S:P1143P	S_p.P1143P	1143	Sin_dominio_definido	MA	All shared	No	No	No	No	No	—	—	—	—	—	—	0	0	—	0	No	Tier 5 — WW detection only	No	No
S	S:P1143L	S_p.P1143L	1143	Sin_dominio_definido	Hosp	All shared	No	No	No	No	No	—	—	—	—	—	—	0	0	—	0	No	Tier 5 — WW detection only	No	No
S	S:D1146D	S_p.D1146D	1146	Sin_dominio_definido	MA	All shared	No	No	No	No	No	—	—	—	—	—	—	0	0	—	0	No	Tier 5 — WW detection only	No	No
S	S:D1146D	S_p.D1146D	1146	Sin_dominio_definido	Hosp	All shared	No	No	No	No	No	—	—	—	—	—	—	0	0	—	0	No	Tier 5 — WW detection only	No	No
S	S:S1161S	S_p.S1161S	1161	Sin_dominio_definido	MA	NonHOSP+WW	No	No	No	No	No	—	—	—	—	—	—	0	0	—	0	No	Tier 5 — WW detection only	No	No
S	S:Y1215Y	S_p.Y1215Y	1215	Sin_dominio_definido	MA	All shared	No	No	No	No	No	—	—	—	—	—	—	0	0	—	0	No	Tier 5 — WW detection only	No	No
S	S:Y1215Y	S_p.Y1215Y	1215	Sin_dominio_definido	Hosp	All shared	No	No	No	No	No	—	—	—	—	—	—	0	0	—	0	No	Tier 5 — WW detection only	No	No
nsp1	nsp1:P19S	nsp1_p.P19S	19	—	Hosp	WW only	No	No	No	No	No	—	—	—	—	—	—	0	0	—	0	No	Tier 5 — WW detection only	Yes	No
nsp1	nsp1:H45Y	nsp1_p.H45Y	45	—	Hosp	WW only	No	No	No	No	No	—	—	—	—	—	—	0	0	—	0	No	Tier 5 — WW detection only	Yes	No
nsp1	nsp1:E55*	nsp1_p.E55*	55	—	Hosp	WW only	No	No	No	No	No	—	—	—	—	—	—	0	0	—	0	No	Tier 5 — WW detection only	Yes	No
nsp1	nsp1:L145L	nsp1_p.L145L	145	—	Hosp	WW only	No	No	No	No	No	—	—	—	—	—	—	0	0	—	0	No	Tier 5 — WW detection only	Yes	No
nsp1	nsp1:V169G	nsp1_p.V169G	169	—	Hosp	WW only	No	No	No	No	No	—	—	—	—	—	—	0	0	—	0	No	Tier 5 — WW detection only	Yes	No
nsp2	nsp2:S32L	nsp2_p.S32L	32	—	MA	WW only	No	No	No	No	No	—	—	—	—	—	—	0	0	—	0	No	Tier 5 — WW detection only	Yes	No
nsp2	nsp2:E53K	nsp2_p.E53K	53	—	MA	WW only	No	No	No	No	No	—	—	—	—	—	—	0	0	—	0	No	Tier 5 — WW detection only	Yes	No
nsp2	nsp2:F86F	nsp2_p.F86F	86	—	MA	WW only	No	No	No	No	No	—	—	—	—	—	—	0	0	—	0	No	Tier 5 — WW detection only	Yes	No
nsp2	nsp2:C143C	nsp2_p.C143C	143	—	Hosp	WW only	No	No	No	No	No	—	—	—	—	—	—	0	0	—	0	No	Tier 5 — WW detection only	Yes	No
nsp2	nsp2:R222R	nsp2_p.R222R	222	—	MA	WW only	No	No	No	No	No	—	—	—	—	—	—	0	0	—	0	No	Tier 5 — WW detection only	Yes	No
nsp2	nsp2:L297L	nsp2_p.L297L	297	—	Hosp	All shared	No	No	No	No	No	—	—	—	—	—	—	0	0	—	0	No	Tier 5 — WW detection only	No	No
nsp2	nsp2:V459V	nsp2_p.V459V	459	—	MA	WW only	No	No	No	No	No	—	—	—	—	—	—	0	0	—	0	No	Tier 5 — WW detection only	Yes	No
nsp2	nsp2:E545G	nsp2_p.E545G	545	—	Hosp	WW only	No	No	No	No	No	—	—	—	—	—	—	0	0	—	0	No	Tier 5 — WW detection only	Yes	No
nsp2	nsp2:A555V	nsp2_p.A555V	555	—	MA	WW only	No	No	No	No	No	—	—	—	—	—	—	0	0	—	0	No	Tier 5 — WW detection only	Yes	No
nsp3	nsp3:F106F	nsp3_p.F106F	106	—	MA	All shared	No	No	No	No	No	—	—	—	—	—	—	0	0	—	0	No	Tier 5 — WW detection only	No	No
nsp3	nsp3:F106F	nsp3_p.F106F	106	—	Hosp	All shared	No	No	No	No	No	—	—	—	—	—	—	0	0	—	0	No	Tier 5 — WW detection only	No	No
nsp3	nsp3:P108S	nsp3_p.P108S	108	—	MA	NonHOSP+WW	No	No	No	No	No	—	—	—	—	—	—	0	0	—	0	No	Tier 5 — WW detection only	No	No
nsp3	nsp3:G282G	nsp3_p.G282G	282	—	MA	All shared	No	No	No	No	No	—	—	—	—	—	—	0	0	—	0	No	Tier 5 — WW detection only	No	No
nsp3	nsp3:G282G	nsp3_p.G282G	282	—	Hosp	All shared	No	No	No	No	No	—	—	—	—	—	—	0	0	—	0	No	Tier 5 — WW detection only	No	No
nsp3	nsp3:S315G	nsp3_p.S315G	315	—	MA	NonHOSP+WW	No	No	No	No	No	—	—	—	—	—	—	0	0	—	0	No	Tier 5 — WW detection only	No	No
nsp3	nsp3:S370L	nsp3_p.S370L	370	—	MA	WW only	No	No	No	No	No	—	—	—	—	—	—	0	0	—	0	No	Tier 5 — WW detection only	Yes	No
nsp3	nsp3:D505D	nsp3_p.D505D	505	—	MA	HOSP+WW	No	No	No	No	No	—	—	—	—	—	—	0	0	—	0	No	Tier 5 — WW detection only	No	No
nsp3	nsp3:A534A	nsp3_p.A534A	534	—	MA	All shared	No	No	No	No	No	—	—	—	—	—	—	0	0	—	0	No	Tier 5 — WW detection only	No	No
nsp3	nsp3:A534A	nsp3_p.A534A	534	—	Hosp	All shared	No	No	No	No	No	—	—	—	—	—	—	0	0	—	0	No	Tier 5 — WW detection only	No	No
nsp3	nsp3:L561L	nsp3_p.L561L	561	—	MA	All shared	No	No	No	No	No	—	—	—	—	—	—	0	0	—	0	No	Tier 5 — WW detection only	No	No
nsp3	nsp3:V597L	nsp3_p.V597L	597	—	MA	WW only	No	No	No	No	No	—	—	—	—	—	—	0	0	—	0	No	Tier 5 — WW detection only	Yes	No
nsp3	nsp3:L623L	nsp3_p.L623L	623	—	MA	NonHOSP+WW	No	No	No	No	No	—	—	—	—	—	—	0	0	—	0	No	Tier 5 — WW detection only	No	No
nsp3	nsp3:T779I	nsp3_p.T779I	779	—	MA	All shared	No	No	No	No	No	—	—	—	—	—	—	0	0	—	0	No	Tier 5 — WW detection only	No	No
nsp3	nsp3:A898P	nsp3_p.A898P	898	—	MA	WW only	No	No	No	No	No	—	—	—	—	—	—	0	0	—	0	No	Tier 5 — WW detection only	Yes	No
nsp3	nsp3:H1274H	nsp3_p.H1274H	1274	—	MA	All shared	No	No	No	No	No	—	—	—	—	—	—	0	0	—	0	No	Tier 5 — WW detection only	No	No
nsp3	nsp3:G1727G	nsp3_p.G1727G	1727	—	MA	WW only	No	No	No	No	No	—	—	—	—	—	—	0	0	—	0	No	Tier 5 — WW detection only	Yes	No
nsp3	nsp3:V1834A	nsp3_p.V1834A	1834	—	MA	NonHOSP+WW	No	No	No	No	No	—	—	—	—	—	—	0	0	—	0	No	Tier 5 — WW detection only	No	No
nsp3	nsp3:T1858T	nsp3_p.T1858T	1858	—	Hosp	All shared	No	No	No	No	No	—	—	—	—	—	—	0	0	—	0	No	Tier 5 — WW detection only	No	No
nsp4	nsp4:D61D	nsp4_p.D61D	61	—	MA	NonHOSP+WW	No	No	No	No	No	—	—	—	—	—	—	0	0	—	0	No	Tier 5 — WW detection only	No	No
nsp4	nsp4:V129V	nsp4_p.V129V	129	—	Hosp	WW only	No	No	No	No	No	—	—	—	—	—	—	0	0	—	0	No	Tier 5 — WW detection only	Yes	No
nsp4	nsp4:I140T	nsp4_p.I140T	140	—	MA	WW only	No	No	No	No	No	—	—	—	—	—	—	0	0	—	0	No	Tier 5 — WW detection only	Yes	No
nsp4	nsp4:V290V	nsp4_p.V290V	290	—	MA	All shared	No	No	No	No	No	—	—	—	—	—	—	0	0	—	0	No	Tier 5 — WW detection only	No	No
nsp4	nsp4:V290V	nsp4_p.V290V	290	—	Hosp	All shared	No	No	No	No	No	—	—	—	—	—	—	0	0	—	0	No	Tier 5 — WW detection only	No	No
nsp4	nsp4:A307V	nsp4_p.A307V	307	—	Hosp	WW only	No	No	No	No	No	—	—	—	—	—	—	0	0	—	0	No	Tier 5 — WW detection only	Yes	No
nsp4	nsp4:T327I	nsp4_p.T327I	327	—	MA	All shared	No	No	No	No	No	—	—	—	—	—	—	0	0	—	0	No	Tier 5 — WW detection only	No	No
nsp4	nsp4:T327I	nsp4_p.T327I	327	—	Hosp	All shared	No	No	No	No	No	—	—	—	—	—	—	0	0	—	0	No	Tier 5 — WW detection only	No	No
nsp4	nsp4:A361S	nsp4_p.A361S	361	—	MA	WW only	No	No	No	No	No	—	—	—	—	—	—	0	0	—	0	No	Tier 5 — WW detection only	Yes	No
nsp4	nsp4:I383S	nsp4_p.I383S	383	—	MA	WW only	No	No	No	No	No	—	—	—	—	—	—	0	0	—	0	No	Tier 5 — WW detection only	Yes	No
nsp4	nsp4:F390F	nsp4_p.F390F	390	—	MA	WW only	No	No	No	No	No	—	—	—	—	—	—	0	0	—	0	No	Tier 5 — WW detection only	Yes	No
nsp5	nsp5:D48D	nsp5_p.D48D	48	—	MA	All shared	No	No	No	No	No	—	—	—	—	—	—	0	0	—	0	No	Tier 5 — WW detection only	No	No
nsp5	nsp5:D48D	nsp5_p.D48D	48	—	Hosp	All shared	No	No	No	No	No	—	—	—	—	—	—	0	0	—	0	No	Tier 5 — WW detection only	No	No
nsp5	nsp5:L67S	nsp5_p.L67S	67	—	MA	WW only	No	No	No	No	No	—	—	—	—	—	—	0	0	—	0	No	Tier 5 — WW detection only	Yes	No
nsp5	nsp5:L75L	nsp5_p.L75L	75	—	MA	NonHOSP+WW	No	No	No	No	No	—	—	—	—	—	—	0	0	—	0	No	Tier 5 — WW detection only	No	No
nsp5	nsp5:R131R	nsp5_p.R131R	131	—	MA	All shared	No	No	No	No	No	—	—	—	—	—	—	0	0	—	0	No	Tier 5 — WW detection only	No	No
nsp5	nsp5:R131R	nsp5_p.R131R	131	—	Hosp	All shared	No	No	No	No	No	—	—	—	—	—	—	0	0	—	0	No	Tier 5 — WW detection only	No	No
nsp5	nsp5:P132H	nsp5_p.P132H	132	—	MA	All shared	No	No	No	No	No	—	—	—	—	—	—	0	0	—	0	No	Tier 5 — WW detection only	No	No
nsp5	nsp5:P132H	nsp5_p.P132H	132	—	Hosp	All shared	No	No	No	No	No	—	—	—	—	—	—	0	0	—	0	No	Tier 5 — WW detection only	No	No
nsp5	nsp5:D155D	nsp5_p.D155D	155	—	MA	WW only	No	No	No	No	No	—	—	—	—	—	—	0	0	—	0	No	Tier 5 — WW detection only	Yes	No
nsp5	nsp5:D289Y	nsp5_p.D289Y	289	—	MA	WW only	No	No	No	No	No	—	—	—	—	—	—	0	0	—	0	No	Tier 5 — WW detection only	Yes	No
nsp6	nsp6:L16L	nsp6_p.L16L	16	—	MA	WW only	No	No	No	No	No	—	—	—	—	—	—	0	0	—	0	No	Tier 5 — WW detection only	Yes	No
nsp6	nsp6:V24F	nsp6_p.V24F	24	—	Hosp	All shared	No	No	No	No	No	—	—	—	—	—	—	0	0	—	0	No	Tier 5 — WW detection only	No	No
nsp6	nsp6:F108L	nsp6_p.F108L	108	—	MA	All shared	No	No	No	No	No	—	—	—	—	—	—	0	0	—	0	No	Tier 5 — WW detection only	No	No
nsp6	nsp6:F108L	nsp6_p.F108L	108	—	Hosp	All shared	No	No	No	No	No	—	—	—	—	—	—	0	0	—	0	No	Tier 5 — WW detection only	No	No
nsp8	nsp8:A102A	nsp8_p.A102A	102	—	MA	NonHOSP+WW	No	No	No	No	No	—	—	—	—	—	—	0	0	—	0	No	Tier 5 — WW detection only	No	No
nsp8	nsp8:A181T	nsp8_p.A181T	181	—	MA	WW only	No	No	No	No	No	—	—	—	—	—	—	0	0	—	0	No	Tier 5 — WW detection only	Yes	No
nsp9	nsp9:A15A	nsp9_p.A15A	15	—	MA	All shared	No	No	No	No	No	—	—	—	—	—	—	0	0	—	0	No	Tier 5 — WW detection only	No	No
nsp9	nsp9:L44L	nsp9_p.L44L	44	—	Hosp	All shared	No	No	No	No	No	—	—	—	—	—	—	0	0	—	0	No	Tier 5 — WW detection only	No	No
nsp9	nsp9:I65I	nsp9_p.I65I	65	—	MA	All shared	No	No	No	No	No	—	—	—	—	—	—	0	0	—	0	No	Tier 5 — WW detection only	No	No
nsp9	nsp9:I65I	nsp9_p.I65I	65	—	Hosp	All shared	No	No	No	No	No	—	—	—	—	—	—	0	0	—	0	No	Tier 5 — WW detection only	No	No
nsp10	nsp10:N105N	nsp10_p.N105N	105	—	Hosp	All shared	No	No	No	No	No	—	—	—	—	—	—	0	0	—	0	No	Tier 5 — WW detection only	No	No
nsp12	nsp12:L34P	nsp12_p.L34P	34	—	Hosp	WW only	No	No	No	No	No	—	—	—	—	—	—	0	0	—	0	No	Tier 5 — WW detection only	Yes	No
nsp12	nsp12:M62I	nsp12_p.M62I	62	—	MA	All shared	No	No	No	No	No	—	—	—	—	—	—	0	0	—	0	No	Tier 5 — WW detection only	No	No
nsp12	nsp12:Q94*	nsp12_p.Q94*	94	—	Hosp	WW only	No	No	No	No	No	—	—	—	—	—	—	0	0	—	0	No	Tier 5 — WW detection only	Yes	No
nsp12	nsp12:Y114H	nsp12_p.Y114H	114	—	MA	WW only	No	No	No	No	No	—	—	—	—	—	—	0	0	—	0	No	Tier 5 — WW detection only	Yes	No
nsp12	nsp12:K143K	nsp12_p.K143K	143	—	MA	WW only	No	No	No	No	No	—	—	—	—	—	—	0	0	—	0	No	Tier 5 — WW detection only	Yes	No
nsp12	nsp12:V151F	nsp12_p.V151F	151	—	MA	WW only	No	No	No	No	No	—	—	—	—	—	—	0	0	—	0	No	Tier 5 — WW detection only	Yes	No
nsp12	nsp12:Q189Q	nsp12_p.Q189Q	189	—	MA	WW only	No	No	No	No	No	—	—	—	—	—	—	0	0	—	0	No	Tier 5 — WW detection only	Yes	No
nsp12	nsp12:T215I	nsp12_p.T215I	215	—	MA	All shared	No	No	No	No	No	—	—	—	—	—	—	0	0	—	0	No	Tier 5 — WW detection only	No	No
nsp12	nsp12:Y244C	nsp12_p.Y244C	244	—	MA	WW only	No	No	No	No	No	—	—	—	—	—	—	0	0	—	0	No	Tier 5 — WW detection only	Yes	No
nsp12	nsp12:L323L	nsp12_p.L323L	323	—	MA	All shared	No	No	No	No	No	—	—	—	—	—	—	0	0	—	0	No	Tier 5 — WW detection only	No	No
nsp12	nsp12:L323L	nsp12_p.L323L	323	—	Hosp	All shared	No	No	No	No	No	—	—	—	—	—	—	0	0	—	0	No	Tier 5 — WW detection only	No	No
nsp12	nsp12:R357S	nsp12_p.R357S	357	—	MA	WW only	No	No	No	No	No	—	—	—	—	—	—	0	0	—	0	No	Tier 5 — WW detection only	Yes	No
nsp12	nsp12:L406P	nsp12_p.L406P	406	—	MA	WW only	No	No	No	No	No	—	—	—	—	—	—	0	0	—	0	No	Tier 5 — WW detection only	Yes	No
nsp12	nsp12:A670A	nsp12_p.A670A	670	—	MA	All shared	No	No	No	No	No	—	—	—	—	—	—	0	0	—	0	No	Tier 5 — WW detection only	No	No
nsp12	nsp12:S758L	nsp12_p.S758L	758	—	MA	WW only	No	No	No	No	No	—	—	—	—	—	—	0	0	—	0	No	Tier 5 — WW detection only	Yes	No
nsp12	nsp12:S758F	nsp12_p.S758F	758	—	MA	All shared	No	No	No	No	No	—	—	—	—	—	—	0	0	—	0	No	Tier 5 — WW detection only	No	No
nsp12	nsp12:S758F	nsp12_p.S758F	758	—	Hosp	All shared	No	No	No	No	No	—	—	—	—	—	—	0	0	—	0	No	Tier 5 — WW detection only	No	No
nsp12	nsp12:T760M	nsp12_p.T760M	760	—	MA	WW only	No	No	No	No	No	—	—	—	—	—	—	0	0	—	0	No	Tier 5 — WW detection only	Yes	No
nsp12	nsp12:S766L	nsp12_p.S766L	766	—	MA	All shared	No	No	No	No	No	—	—	—	—	—	—	0	0	—	0	No	Tier 5 — WW detection only	No	No
nsp12	nsp12:L772H	nsp12_p.L772H	772	—	MA	All shared	No	No	No	No	No	—	—	—	—	—	—	0	0	—	0	No	Tier 5 — WW detection only	No	No
nsp12	nsp12:L772H	nsp12_p.L772H	772	—	Hosp	All shared	No	No	No	No	No	—	—	—	—	—	—	0	0	—	0	No	Tier 5 — WW detection only	No	No
nsp12	nsp12:I833T	nsp12_p.I833T	833	—	MA	All shared	No	No	No	No	No	—	—	—	—	—	—	0	0	—	0	No	Tier 5 — WW detection only	No	No
nsp12	nsp12:Y885N	nsp12_p.Y885N	885	—	MA	WW only	No	No	No	No	No	—	—	—	—	—	—	0	0	—	0	No	Tier 5 — WW detection only	Yes	No
nsp12	nsp12:E889G	nsp12_p.E889G	889	—	Hosp	WW only	No	No	No	No	No	—	—	—	—	—	—	0	0	—	0	No	Tier 5 — WW detection only	Yes	No
nsp13	nsp13:Y35Y	nsp13_p.Y35Y	35	—	MA	All shared	No	No	No	No	No	—	—	—	—	—	—	0	0	—	0	No	Tier 5 — WW detection only	No	No
nsp13	nsp13:Q110*	nsp13_p.Q110*	110	—	MA	WW only	No	No	No	No	No	—	—	—	—	—	—	0	0	—	0	No	Tier 5 — WW detection only	Yes	No
nsp13	nsp13:L152P	nsp13_p.L152P	152	—	Hosp	WW only	No	No	No	No	No	—	—	—	—	—	—	0	0	—	0	No	Tier 5 — WW detection only	Yes	No
nsp13	nsp13:L176L	nsp13_p.L176L	176	—	MA	WW only	No	No	No	No	No	—	—	—	—	—	—	0	0	—	0	No	Tier 5 — WW detection only	Yes	No
nsp13	nsp13:Q214L	nsp13_p.Q214L	214	—	MA	All shared	No	No	No	No	No	—	—	—	—	—	—	0	0	—	0	No	Tier 5 — WW detection only	No	No
nsp13	nsp13:A264V	nsp13_p.A264V	264	—	MA	WW only	No	No	No	No	No	—	—	—	—	—	—	0	0	—	0	No	Tier 5 — WW detection only	Yes	No
nsp13	nsp13:Y391Y	nsp13_p.Y391Y	391	—	MA	All shared	No	No	No	No	No	—	—	—	—	—	—	0	0	—	0	No	Tier 5 — WW detection only	No	No
nsp13	nsp13:Y391Y	nsp13_p.Y391Y	391	—	Hosp	All shared	No	No	No	No	No	—	—	—	—	—	—	0	0	—	0	No	Tier 5 — WW detection only	No	No
nsp13	nsp13:M396T	nsp13_p.M396T	396	—	MA	WW only	No	No	No	No	No	—	—	—	—	—	—	0	0	—	0	No	Tier 5 — WW detection only	Yes	No
nsp13	nsp13:S422L	nsp13_p.S422L	422	—	MA	WW only	No	No	No	No	No	—	—	—	—	—	—	0	0	—	0	No	Tier 5 — WW detection only	Yes	No
nsp13	nsp13:M541T	nsp13_p.M541T	541	—	MA	All shared	No	No	No	No	No	—	—	—	—	—	—	0	0	—	0	No	Tier 5 — WW detection only	No	No
nsp14	nsp14:T41T	nsp14_p.T41T	41	—	MA	All shared	No	No	No	No	No	—	—	—	—	—	—	0	0	—	0	No	Tier 5 — WW detection only	No	No
nsp14	nsp14:T41T	nsp14_p.T41T	41	—	Hosp	All shared	No	No	No	No	No	—	—	—	—	—	—	0	0	—	0	No	Tier 5 — WW detection only	No	No
nsp14	nsp14:Y42C	nsp14_p.Y42C	42	—	Hosp	WW only	No	No	No	No	No	—	—	—	—	—	—	0	0	—	0	No	Tier 5 — WW detection only	Yes	No
nsp14	nsp14:I104T	nsp14_p.I104T	104	—	Hosp	WW only	No	No	No	No	No	—	—	—	—	—	—	0	0	—	0	No	Tier 5 — WW detection only	Yes	No
nsp14	nsp14:V110G	nsp14_p.V110G	110	—	MA	WW only	No	No	No	No	No	—	—	—	—	—	—	0	0	—	0	No	Tier 5 — WW detection only	Yes	No
nsp14	nsp14:L138P	nsp14_p.L138P	138	—	Hosp	WW only	No	No	No	No	No	—	—	—	—	—	—	0	0	—	0	No	Tier 5 — WW detection only	Yes	No
nsp14	nsp14:H151R	nsp14_p.H151R	151	—	MA	All shared	No	No	No	No	No	—	—	—	—	—	—	0	0	—	0	No	Tier 5 — WW detection only	No	No
nsp14	nsp14:H151R	nsp14_p.H151R	151	—	Hosp	All shared	No	No	No	No	No	—	—	—	—	—	—	0	0	—	0	No	Tier 5 — WW detection only	No	No
nsp14	nsp14:A216V	nsp14_p.A216V	216	—	Hosp	WW only	No	No	No	No	No	—	—	—	—	—	—	0	0	—	0	No	Tier 5 — WW detection only	Yes	No
nsp14	nsp14:Q221H	nsp14_p.Q221H	221	—	MA	All shared	No	No	No	No	No	—	—	—	—	—	—	0	0	—	0	No	Tier 5 — WW detection only	No	No
nsp14	nsp14:A285V	nsp14_p.A285V	285	—	MA	All shared	No	No	No	No	No	—	—	—	—	—	—	0	0	—	0	No	Tier 5 — WW detection only	No	No
nsp14	nsp14:A285V	nsp14_p.A285V	285	—	Hosp	All shared	No	No	No	No	No	—	—	—	—	—	—	0	0	—	0	No	Tier 5 — WW detection only	No	No
nsp14	nsp14:M420I	nsp14_p.M420I	420	—	Hosp	WW only	No	No	No	No	No	—	—	—	—	—	—	0	0	—	0	No	Tier 5 — WW detection only	Yes	No
nsp14	nsp14:Q429R	nsp14_p.Q429R	429	—	MA	All shared	No	No	No	No	No	—	—	—	—	—	—	0	0	—	0	No	Tier 5 — WW detection only	No	No
nsp14	nsp14:I494T	nsp14_p.I494T	494	—	Hosp	WW only	No	No	No	No	No	—	—	—	—	—	—	0	0	—	0	No	Tier 5 — WW detection only	Yes	No
nsp15	nsp15:L112L	nsp15_p.L112L	112	—	MA	All shared	No	No	No	No	No	—	—	—	—	—	—	0	0	—	0	No	Tier 5 — WW detection only	No	No
nsp15	nsp15:L112L	nsp15_p.L112L	112	—	MA	WW only	No	No	No	No	No	—	—	—	—	—	—	0	0	—	0	No	Tier 5 — WW detection only	Yes	No
nsp15	nsp15:L112L	nsp15_p.L112L	112	—	Hosp	All shared	No	No	No	No	No	—	—	—	—	—	—	0	0	—	0	No	Tier 5 — WW detection only	No	No
nsp15	nsp15:E126D	nsp15_p.E126D	126	—	Hosp	WW only	No	No	No	No	No	—	—	—	—	—	—	0	0	—	0	No	Tier 5 — WW detection only	Yes	No
nsp15	nsp15:K145R	nsp15_p.K145R	145	—	MA	All shared	No	No	No	No	No	—	—	—	—	—	—	0	0	—	0	No	Tier 5 — WW detection only	No	No
nsp15	nsp15:K145R	nsp15_p.K145R	145	—	Hosp	All shared	No	No	No	No	No	—	—	—	—	—	—	0	0	—	0	No	Tier 5 — WW detection only	No	No
nsp15	nsp15:V147L	nsp15_p.V147L	147	—	MA	NonHOSP+WW	No	No	No	No	No	—	—	—	—	—	—	0	0	—	0	No	Tier 5 — WW detection only	No	No
nsp15	nsp15:F314S	nsp15_p.F314S	314	—	Hosp	WW only	No	No	No	No	No	—	—	—	—	—	—	0	0	—	0	No	Tier 5 — WW detection only	Yes	No
nsp15	nsp15:L321L	nsp15_p.L321L	321	—	MA	WW only	No	No	No	No	No	—	—	—	—	—	—	0	0	—	0	No	Tier 5 — WW detection only	Yes	No
nsp16	nsp16:S96L	nsp16_p.S96L	96	—	MA	WW only	No	No	No	No	No	—	—	—	—	—	—	0	0	—	0	No	Tier 5 — WW detection only	Yes	No
nsp16	nsp16:S126L	nsp16_p.S126L	126	—	MA	HOSP+WW	No	No	No	No	No	—	—	—	—	—	—	0	0	—	0	No	Tier 5 — WW detection only	No	No
nsp16	nsp16:S160G	nsp16_p.S160G	160	—	MA	HOSP+WW	No	No	No	No	No	—	—	—	—	—	—	0	0	—	0	No	Tier 5 — WW detection only	No	No
nsp16	nsp16:S187L	nsp16_p.S187L	187	—	Hosp	WW only	No	No	No	No	No	—	—	—	—	—	—	0	0	—	0	No	Tier 5 — WW detection only	Yes	No
E	E:T9I	E_p.T9I	9	—	MA	All shared	No	No	No	No	No	—	—	—	—	—	—	0	0	—	0	No	Tier 5 — WW detection only	No	No
E	E:T9I	E_p.T9I	9	—	Hosp	All shared	No	No	No	No	No	—	—	—	—	—	—	0	0	—	0	No	Tier 5 — WW detection only	No	No
E	E:T11A	E_p.T11A	11	—	MA	All shared	No	No	No	No	No	—	—	—	—	—	—	0	0	—	0	No	Tier 5 — WW detection only	No	No
E	E:T11A	E_p.T11A	11	—	Hosp	WW only	No	No	No	No	No	—	—	—	—	—	—	0	0	—	0	No	Tier 5 — WW detection only	Yes	No
E	E:P54S	E_p.P54S	54	—	Hosp	WW only	No	No	No	No	No	—	—	—	—	—	—	0	0	—	0	No	Tier 5 — WW detection only	Yes	No
E	E:S68F	E_p.S68F	68	—	MA	NonHOSP+WW	No	No	No	No	No	—	—	—	—	—	—	0	0	—	0	No	Tier 5 — WW detection only	No	No
E	E:V75L	E_p.V75L	75	—	Hosp	WW only	No	No	No	No	No	—	—	—	—	—	—	0	0	—	0	No	Tier 5 — WW detection only	Yes	No
M	M:T7I	M_p.T7I	7	—	MA	NonHOSP+WW	No	No	No	No	No	—	—	—	—	—	—	0	0	—	0	No	Tier 5 — WW detection only	No	No
M	M:Q19E	M_p.Q19E	19	—	MA	All shared	No	No	No	No	No	—	—	—	—	—	—	0	0	—	0	No	Tier 5 — WW detection only	No	No
M	M:Q19E	M_p.Q19E	19	—	Hosp	All shared	No	No	No	No	No	—	—	—	—	—	—	0	0	—	0	No	Tier 5 — WW detection only	No	No
M	M:L34L	M_p.L34L	34	—	Hosp	WW only	No	No	No	No	No	—	—	—	—	—	—	0	0	—	0	No	Tier 5 — WW detection only	Yes	No
M	M:F53F	M_p.F53F	53	—	MA	All shared	No	No	No	No	No	—	—	—	—	—	—	0	0	—	0	No	Tier 5 — WW detection only	No	No
M	M:F53F	M_p.F53F	53	—	Hosp	All shared	No	No	No	No	No	—	—	—	—	—	—	0	0	—	0	No	Tier 5 — WW detection only	No	No
M	M:A63T	M_p.A63T	63	—	MA	All shared	No	No	No	No	No	—	—	—	—	—	—	0	0	—	0	No	Tier 5 — WW detection only	No	No
M	M:A63T	M_p.A63T	63	—	Hosp	All shared	No	No	No	No	No	—	—	—	—	—	—	0	0	—	0	No	Tier 5 — WW detection only	No	No
M	M:F112F	M_p.F112F	112	—	MA	All shared	No	No	No	No	No	—	—	—	—	—	—	0	0	—	0	No	Tier 5 — WW detection only	No	No
M	M:F112F	M_p.F112F	112	—	Hosp	All shared	No	No	No	No	No	—	—	—	—	—	—	0	0	—	0	No	Tier 5 — WW detection only	No	No
M	M:H125Y	M_p.H125Y	125	—	MA	HOSP+WW	No	No	No	No	No	—	—	—	—	—	—	0	0	—	0	No	Tier 5 — WW detection only	No	No
M	M:V143V	M_p.V143V	143	—	MA	WW only	No	No	No	No	No	—	—	—	—	—	—	0	0	—	0	No	Tier 5 — WW detection only	Yes	No
M	M:Y179Y	M_p.Y179Y	179	—	MA	All shared	No	No	No	No	No	—	—	—	—	—	—	0	0	—	0	No	Tier 5 — WW detection only	No	No
N	N:N8N	N_p.N8N	8	—	MA	All shared	No	No	No	No	No	—	—	—	—	—	—	0	0	—	0	No	Tier 5 — WW detection only	No	No
N	N:S23P	N_p.S23P	23	—	MA	WW only	No	No	No	No	No	—	—	—	—	—	—	0	0	—	0	No	Tier 5 — WW detection only	Yes	No
N	N:N75N	N_p.N75N	75	—	MA	WW only	No	No	No	No	No	—	—	—	—	—	—	0	0	—	0	No	Tier 5 — WW detection only	Yes	No
N	N:D81G	N_p.D81G	81	—	MA	WW only	No	No	No	No	No	—	—	—	—	—	—	0	0	—	0	No	Tier 5 — WW detection only	Yes	No
N	N:G114G	N_p.G114G	114	—	MA	HOSP+WW	No	No	No	No	No	—	—	—	—	—	—	0	0	—	0	No	Tier 5 — WW detection only	No	No
N	N:N126N	N_p.N126N	126	—	MA	WW only	No	No	No	No	No	—	—	—	—	—	—	0	0	—	0	No	Tier 5 — WW detection only	Yes	No
N	N:D128D	N_p.D128D	128	—	MA	NonHOSP+WW	No	No	No	No	No	—	—	—	—	—	—	0	0	—	0	No	Tier 5 — WW detection only	No	No
N	N:P151L	N_p.P151L	151	—	MA	WW only	No	No	No	No	No	—	—	—	—	—	—	0	0	—	0	No	Tier 5 — WW detection only	Yes	No
N	N:S201S	N_p.S201S	201	—	MA	WW only	No	No	No	No	No	—	—	—	—	—	—	0	0	—	0	No	Tier 5 — WW detection only	Yes	No
N	N:R203K	N_p.R203K	203	—	MA	WW only	No	No	No	No	No	—	—	—	—	—	—	0	0	—	0	No	Tier 5 — WW detection only	Yes	No
N	N:R203K	N_p.R203K	203	—	Hosp	WW only	No	No	No	No	No	—	—	—	—	—	—	0	0	—	0	No	Tier 5 — WW detection only	Yes	No
N	N:G204R	N_p.G204R	204	—	MA	All shared	No	No	No	No	No	—	—	—	—	—	—	0	0	—	0	No	Tier 5 — WW detection only	No	No
N	N:G204R	N_p.G204R	204	—	Hosp	All shared	No	No	No	No	No	—	—	—	—	—	—	0	0	—	0	No	Tier 5 — WW detection only	No	No
N	N:A217T	N_p.A217T	217	—	Hosp	WW only	No	No	No	No	No	—	—	—	—	—	—	0	0	—	0	No	Tier 5 — WW detection only	Yes	No
N	N:Q260*	N_p.Q260*	260	—	MA	WW only	No	No	No	No	No	—	—	—	—	—	—	0	0	—	0	No	Tier 5 — WW detection only	Yes	No
N	N:T271T	N_p.T271T	271	—	Hosp	All shared	No	No	No	No	No	—	—	—	—	—	—	0	0	—	0	No	Tier 5 — WW detection only	No	No
N	N:G284G	N_p.G284G	284	—	MA	WW only	No	No	No	No	No	—	—	—	—	—	—	0	0	—	0	No	Tier 5 — WW detection only	Yes	No
N	N:D377Y	N_p.D377Y	377	—	MA	WW only	No	No	No	No	No	—	—	—	—	—	—	0	0	—	0	No	Tier 5 — WW detection only	Yes	No
N	N:V392V	N_p.V392V	392	—	MA	WW only	No	No	No	No	No	—	—	—	—	—	—	0	0	—	0	No	Tier 5 — WW detection only	Yes	No
N	N:S413R	N_p.S413R	413	—	MA	All shared	No	No	No	No	No	—	—	—	—	—	—	0	0	—	0	No	Tier 5 — WW detection only	No	No
N	N:S413C	N_p.S413C	413	—	MA	WW only	No	No	No	No	No	—	—	—	—	—	—	0	0	—	0	No	Tier 5 — WW detection only	Yes	No
N	N:S413R	N_p.S413R	413	—	Hosp	All shared	No	No	No	No	No	—	—	—	—	—	—	0	0	—	0	No	Tier 5 — WW detection only	No	No
N	N:T417T	N_p.T417T	417	—	MA	WW only	No	No	No	No	No	—	—	—	—	—	—	0	0	—	0	No	Tier 5 — WW detection only	Yes	No
ORF3a	ORF3a:F8F	ORF3a_p.F8F	8	—	MA	All shared	No	No	No	No	No	—	—	—	—	—	—	0	0	—	0	No	Tier 5 — WW detection only	No	No
ORF3a	ORF3a:T12I	ORF3a_p.T12I	12	—	MA	WW only	No	No	No	No	No	—	—	—	—	—	—	0	0	—	0	No	Tier 5 — WW detection only	Yes	No
ORF3a	ORF3a:P42P	ORF3a_p.P42P	42	—	MA	WW only	No	No	No	No	No	—	—	—	—	—	—	0	0	—	0	No	Tier 5 — WW detection only	Yes	No
ORF3a	ORF3a:F43L	ORF3a_p.F43L	43	—	MA	WW only	No	No	No	No	No	—	—	—	—	—	—	0	0	—	0	No	Tier 5 — WW detection only	Yes	No
ORF3a	ORF3a:G49V	ORF3a_p.G49V	49	—	MA	WW only	No	No	No	No	No	—	—	—	—	—	—	0	0	—	0	No	Tier 5 — WW detection only	Yes	No
ORF3a	ORF3a:S60S	ORF3a_p.S60S	60	—	MA	All shared	No	No	No	No	No	—	—	—	—	—	—	0	0	—	0	No	Tier 5 — WW detection only	No	No
ORF3a	ORF3a:T64T	ORF3a_p.T64T	64	—	MA	All shared	No	No	No	No	No	—	—	—	—	—	—	0	0	—	0	No	Tier 5 — WW detection only	No	No
ORF3a	ORF3a:T64T	ORF3a_p.T64T	64	—	Hosp	All shared	No	No	No	No	No	—	—	—	—	—	—	0	0	—	0	No	Tier 5 — WW detection only	No	No
ORF3a	ORF3a:T221T	ORF3a_p.T221T	221	—	MA	WW only	No	No	No	No	No	—	—	—	—	—	—	0	0	—	0	No	Tier 5 — WW detection only	Yes	No
ORF3a	ORF3a:T223I	ORF3a_p.T223I	223	—	MA	All shared	No	No	No	No	No	—	—	—	—	—	—	0	0	—	0	No	Tier 5 — WW detection only	No	No
ORF3a	ORF3a:T223I	ORF3a_p.T223I	223	—	Hosp	All shared	No	No	No	No	No	—	—	—	—	—	—	0	0	—	0	No	Tier 5 — WW detection only	No	No
ORF3a	ORF3a:T269M	ORF3a_p.T269M	269	—	MA	WW only	No	No	No	No	No	—	—	—	—	—	—	0	0	—	0	No	Tier 5 — WW detection only	Yes	No
ORF6	ORF6:V9A	ORF6_p.V9A	9	—	Hosp	WW only	No	No	No	No	No	—	—	—	—	—	—	0	0	—	0	No	Tier 5 — WW detection only	Yes	No
ORF6	ORF6:R20R	ORF6_p.R20R	20	—	MA	All shared	No	No	No	No	No	—	—	—	—	—	—	0	0	—	0	No	Tier 5 — WW detection only	No	No
ORF6	ORF6:R20R	ORF6_p.R20R	20	—	Hosp	All shared	No	No	No	No	No	—	—	—	—	—	—	0	0	—	0	No	Tier 5 — WW detection only	No	No
ORF6	ORF6:D61L	ORF6_p.D61L	61	—	MA	WW only	No	No	No	No	No	—	—	—	—	—	—	0	0	—	0	No	Tier 5 — WW detection only	Yes	No
ORF6	ORF6:D61L	ORF6_p.D61L	61	—	Hosp	WW only	No	No	No	No	No	—	—	—	—	—	—	0	0	—	0	No	Tier 5 — WW detection only	Yes	No
ORF7a	ORF7a:T28I	ORF7a_p.T28I	28	—	MA	NonHOSP+WW	No	No	No	No	No	—	—	—	—	—	—	0	0	—	0	No	Tier 5 — WW detection only	No	No
ORF7a	ORF7a:G38G	ORF7a_p.G38G	38	—	MA	All shared	No	No	No	No	No	—	—	—	—	—	—	0	0	—	0	No	Tier 5 — WW detection only	No	No
ORF8	ORF8:F3S	ORF8_p.F3S	3	—	MA	WW only	No	No	No	No	No	—	—	—	—	—	—	0	0	—	0	No	Tier 5 — WW detection only	Yes	No
ORF8	ORF8:G8*	ORF8_p.G8*	8	—	MA	All shared	No	No	No	No	No	—	—	—	—	—	—	0	0	—	0	No	Tier 5 — WW detection only	No	No
ORF8	ORF8:A51V	ORF8_p.A51V	51	—	MA	WW only	No	No	No	No	No	—	—	—	—	—	—	0	0	—	0	No	Tier 5 — WW detection only	Yes	No
ORF8	ORF8:S67F	ORF8_p.S67F	67	—	MA	WW only	No	No	No	No	No	—	—	—	—	—	—	0	0	—	0	No	Tier 5 — WW detection only	Yes	No
ORF8	ORF8:S103L	ORF8_p.S103L	103	—	Hosp	WW only	No	No	No	No	No	—	—	—	—	—	—	0	0	—	0	No	Tier 5 — WW detection only	Yes	No
orf1ab				—	MA	All shared	No	No	No	No	No	—	—	—	—	—	—	0	0	—	0	No	Tier 5 — WW detection only	No	No
orf1ab				—	MA	WW only	No	No	No	No	No	—	—	—	—	—	—	0	0	—	0	No	Tier 5 — WW detection only	Yes	No
