## Supplementary Tables for "Paired wastewater and clinical genomics across metropolitan and hospital catchments reveals SARS-CoV-2 relevant mutations": Table_S10.xlsx

### Sheet: Hoja 1
Sample	BioSample	SRA Accession(s)	Collection Date	Source	Location	Sequencing Runs
PND149	SAMN56767017	SRR37839109; SRR37839110	2023-06-07	Wastewater treatment plant	Valencia, Spain	2
EvoG1	SAMN56767001	SRR37839128	2023-06-14	Hospital wastewater	Valencia, Spain	1
PND150	SAMN56767018	SRR37839107; SRR37839108	2023-06-21	Wastewater treatment plant	Valencia, Spain	2
PND151	SAMN56767019	SRR37839104; SRR37839106	2023-07-05	Wastewater treatment plant	Valencia, Spain	2
PND152	SAMN56767020	SRR37839103	2023-07-19	Wastewater treatment plant	Valencia, Spain	1
PND153	SAMN56767021	SRR37839102	2023-08-02	Wastewater treatment plant	Valencia, Spain	1
PND154	SAMN56767022	SRR37839101	2023-08-16	Wastewater treatment plant	Valencia, Spain	1
PND155	SAMN56767023	SRR37839099; SRR37839100	2023-08-30	Wastewater treatment plant	Valencia, Spain	2
EvoG2	SAMN56767009	SRR37839123	2023-09-06	Hospital wastewater	Valencia, Spain	1
PND156	SAMN56767024	SRR37839097; SRR37839098	2023-09-13	Wastewater treatment plant	Valencia, Spain	2
PND157	SAMN56767025	SRR37839095; SRR37839096	2023-09-27	Wastewater treatment plant	Valencia, Spain	2
PND158	SAMN56767026	SRR37839092; SRR37839093	2023-10-11	Wastewater treatment plant	Valencia, Spain	2
PND159	SAMN56767027	SRR37839090; SRR37839091	2023-10-25	Wastewater treatment plant	Valencia, Spain	2
PND160	SAMN56767028	SRR37839089	2023-11-08	Wastewater treatment plant	Valencia, Spain	1
EvoG3	SAMN56767010	SRR37839122	2023-11-13	Hospital wastewater	Valencia, Spain	1
PND161	SAMN56767029	SRR37839088	2023-11-22	Wastewater treatment plant	Valencia, Spain	1
PND162	SAMN56767030	SRR37839086; SRR37839087	2023-11-29	Wastewater treatment plant	Valencia, Spain	2
PND163	SAMN56767031	SRR37839085	2023-12-20	Wastewater treatment plant	Valencia, Spain	1
EvoG4	SAMN56767011	SRR37839120; SRR37839121	2024-01-08	Hospital wastewater	Valencia, Spain	2
EvoG5	SAMN56767012	SRR37839119	2024-01-10	Hospital wastewater	Valencia, Spain	1
EvoG6	SAMN56767013	SRR37839117; SRR37839118	2024-01-12	Hospital wastewater	Valencia, Spain	2
EvoG7	SAMN56767014	SRR37839115	2024-01-15	Hospital wastewater	Valencia, Spain	1
PND164	SAMN56767032	SRR37839084	2024-01-17	Wastewater treatment plant	Valencia, Spain	1
EvoG8	SAMN56767015	SRR37839113; SRR37839114	2024-01-18	Hospital wastewater	Valencia, Spain	2
EvoG9	SAMN56767016	SRR37839111; SRR37839112	2024-01-19	Hospital wastewater	Valencia, Spain	2
EvoG10	SAMN56767002	SRR37839116; SRR37839127	2024-01-24	Hospital wastewater	Valencia, Spain	2
EvoG11	SAMN56767003	SRR37839105	2024-01-26	Hospital wastewater	Valencia, Spain	1
EvoG12	SAMN56767004	SRR37839083; SRR37839094	2024-01-29	Hospital wastewater	Valencia, Spain	2
EvoG13	SAMN56767005	SRR37839080; SRR37839081	2024-01-31	Hospital wastewater	Valencia, Spain	2
PND165	SAMN56767033	SRR37839082	2024-01-31	Wastewater treatment plant	Valencia, Spain	1
EvoG14	SAMN56767006	SRR37839078; SRR37839079	2024-02-02	Hospital wastewater	Valencia, Spain	2
EvoG15	SAMN56767007	SRR37839125; SRR37839126	2024-03-06	Hospital wastewater	Valencia, Spain	2
EvoG16	SAMN56767008	SRR37839124	2024-05-17	Hospital wastewater	Valencia, Spain	1
